# The Phenome-wide Consequences of Anorexia Nervosa Genes

**DOI:** 10.1101/2021.02.12.21250941

**Authors:** Jessica S. Johnson, Alanna C. Cote, Amanda Dobbyn, Laura G. Sloofman, Jiayi Xu, Liam Cotter, Alexander W. Charney, Eating Disorders Working Group of the Psychiatric Genomics Consortium, Jennifer Jordan, Martin Kennedy, Mikael Landén, Sarah L Maguire, Nicholas G Martin, Preben Bo Mortensen, Cynthia M. Bulik, Laura M. Huckins

## Abstract

Anorexia nervosa (AN) is a psychiatric disorder with complex etiology, with a significant portion of disease risk imparted by genetics. Traditional GWAS studies produce principal evidence for the association of genetic variants with disease, and provide a jumping-off point for downstream functional analyses. Transcriptomic imputation (TI) allows for the translation of SNPs into regulatory mechanisms, which can then be used to assess the functional outcome of genetically regulated gene expression (GReX) in a more broad setting through the use of phenome-wide association studies (PheWAS) in large and diverse clinical biobank populations with electronic health record (EHR) phenotypes. Here, we applied TI using S-PrediXcan to translate the most recent PGC-ED AN GWAS findings into AN-GReX. For significant genes, we imputed AN-GReX in the Mount Sinai Bio*Me*™ Biobank and performed PheWAS on over 2000 clinical outcomes to test the clinical consequences of aberrant expression of these genes. We performed a secondary analysis to assess the impact of BMI on AN-GReX clinical associations.

Our S-PrediXcan analysis identified 47 genes associated with AN, including what is, to our knowledge, the first genetic association of AN with the Major Histocompatibility Complex (MHC). AN-GReX was associated with autoimmune, anthropometric, metabolic, psychiatric and gastrointestinal diagnoses in our biobank cohort, as well as measures of anthropometry, substance use, and pain score. Our analyses reveal that AN-GReX associations with measures of weight and substance use are modified by BMI, and indicate potential avenues of functional mechanism to investigate further.
