## Supplementary material for "The Phenome-wide Consequences of Anorexia Nervosa Genes": Table 3

### Sheet: Highest_Recorded_Weight
Category	Phenotype	Phenotype_Measure	Other_Phenotype_Notes	ENSGID_Gene	Gene_Name	Tissue	Effect	SE	P	Direction	HetP	NEFF	Ncases_Total	N_AA	N_EA	N_HA	N_ESA	N_SAS	N_NA
HIGH_BMI	WEIGHT	weight_highest		ENSG00000213719	CLIC1	Spleen	7.2221	1.9486	0.0002103	++++-	0.0677		6915	1798	2310	2478	208	121	NA
HIGH_BMI	WEIGHT	weight_highest		ENSG00000213719	CLIC1	Breast_Mammary_Tissue	7.7943	2.1381	0.0002669	+++++	0.2568		6915	1798	2310	2478	208	121	NA
HIGH_BMI	WEIGHT	weight_highest		ENSG00000213719	CLIC1	Whole_Blood	11.0312	2.966	0.0001998	+++++	0.2334		6915	1798	2310	2478	208	121	NA
HIGH_BMI	WEIGHT	weight_highest		ENSG00000168036	CTNNB1	Colon_Transverse	-10.5716	3.0766	0.0005902	-----	0.8477		6915	1798	2310	2478	208	121	NA

### Sheet: Lowest_Recorded_Weight
Category	Phenotype	Phenotype_Measure	Other_Phenotype_Notes	ENSGID_Gene	Gene_Name	Tissue	Effect	SE	P	Direction	HetP	NEFF	Ncases_Total	N_AA	N_EA	N_HA	N_ESA	N_SAS	N_NA
OVERALL	WEIGHT	weight_lowest		ENSG00000213719	CLIC1	Breast_Mammary_Tissue	2.9453	0.8348	0.0004183	+++-++	0.3645		26001	6919	8333	9449	746	478	76
OVERALL	WEIGHT	weight_lowest		ENSG00000213719	CLIC1	Spleen	2.5587	0.7516	0.0006631	-++-+-	0.02329		26001	6919	8333	9449	746	478	76
HIGH_BMI	WEIGHT	weight_lowest		ENSG00000213719	CLIC1	Breast_Mammary_Tissue	5.4738	1.6546	0.000939	++-+-	0.05882		6915	1798	2310	2478	208	121	NA
HIGH_BMI	WEIGHT	weight_lowest		ENSG00000213719	CLIC1	Spleen	5.5088	1.4986	0.0002369	++++-	0.05858		6915	1798	2310	2478	208	121	NA
HIGH_BMI	WEIGHT	weight_lowest		ENSG00000213719	CLIC1	Whole_Blood	7.5464	2.2911	0.0009884	++-+-	0.01066		6915	1798	2310	2478	208	121	NA
MID_BMI	WEIGHT	weight_lowest		ENSG00000213719	CLIC1	Breast_Mammary_Tissue	2.1402	0.6504	0.001	+++-+	0.5475		12870	3450	4090	4728	363	239	NA
MID_BMI	WEIGHT	weight_lowest		ENSG00000213719	CLIC1	Adipose_Subcutaneous	3.4836	0.9556	0.000267	++++-	0.3302		12870	3450	4090	4728	363	239	NA

### Sheet: Weight_Change_Over_Time
Category	Phenotype	Phenotype_Measure	Other_Phenotype_Notes	ENSGID_Gene	Gene_Name	Tissue	Effect	SE	P	Direction	HetP	NEFF	Ncases_Total	N_AA	N_EA	N_HA	N_ESA	N_SAS	N_NA
OVERALL	WEIGHT	weight_change_over_time		ENSG00000177479	ARIH2	Breast_Mammary_Tissue	-0.2213	0.0668	0.0009193	----++	0.076		25957	6910	8311	9441	743	476	76
OVERALL	WEIGHT	weight_change_over_time		ENSG00000177479	ARIH2	Esophagus_Mucosa	-0.2173	0.0647	0.0007833	------	0.06087		25957	6910	8311	9441	743	476	76
OVERALL	WEIGHT	weight_change_over_time		ENSG00000177479	ARIH2	Heart_Atrial_Appendage	-0.3746	0.1122	0.0008397	-----+	0.2092		25957	6910	8311	9441	743	476	76
OVERALL	WEIGHT	weight_change_over_time		ENSG00000177479	ARIH2	Lung	-0.242	0.0735	0.0009864	-----+	0.2461		25957	6910	8311	9441	743	476	76
OVERALL	WEIGHT	weight_change_over_time		ENSG00000177479	ARIH2	Nerve_Tibial	-0.3234	0.0954	0.0006962	-----+	0.1996		25957	6910	8311	9441	743	476	76
OVERALL	WEIGHT	weight_change_over_time		ENSG00000177479	ARIH2	Prostate	-0.3311	0.0855	0.0001085	----++	0.3202		25957	6910	8311	9441	743	476	76
OVERALL	WEIGHT	weight_change_over_time		ENSG00000177479	ARIH2	Skin_Sun_Exposed_Lower_leg	-0.2008	0.0581	0.0005511	------	0.8254		25957	6910	8311	9441	743	476	76
OVERALL	WEIGHT	weight_change_over_time		ENSG00000177479	ARIH2	Spleen	-0.263	0.0791	0.0008887	-----+	0.2344		25957	6910	8311	9441	743	476	76
OVERALL	WEIGHT	weight_change_over_time		ENSG00000177479	ARIH2	Thyroid	-0.1392	0.0407	0.0006221	-----+	0.1972		25957	6910	8311	9441	743	476	76
OVERALL	WEIGHT	weight_change_over_time		ENSG00000178700	DHFR2	DGN_Whole_Blood	0.1727	0.0498	0.0005283	+++++-	0.02486		25957	6910	8311	9441	743	476	76
OVERALL	WEIGHT	weight_change_over_time		ENSG00000213672	NCKIPSD	Brain_Hippocampus	-0.0993	0.0295	0.0007718	-----+	0.5082		25957	6910	8311	9441	743	476	76
OVERALL	WEIGHT	weight_change_over_time		ENSG00000213672	NCKIPSD	Heart_Atrial_Appendage	-0.0912	0.0247	0.0002227	------	0.7871		25957	6910	8311	9441	743	476	76
OVERALL	WEIGHT	weight_change_over_time		ENSG00000178057	NDUFAF3	Lung	-0.5824	0.17	0.0006124	-----+	0.242		25957	6910	8311	9441	743	476	76
OVERALL	WEIGHT	weight_change_over_time		ENSG00000178057	NDUFAF3	Spleen	-0.267	0.0792	0.0007418	+-----	0.1538		25957	6910	8311	9441	743	476	76
OVERALL	WEIGHT	weight_change_over_time		ENSG00000145029	NICN1	Prostate	-0.1266	0.0343	0.0002271	-----+	0.04446		25957	6910	8311	9441	743	476	76
OVERALL	WEIGHT	weight_change_over_time		ENSG00000178467	P4HTM	Artery_Tibial	-0.3621	0.1066	0.000683	-----+	0.2089		25957	6910	8311	9441	743	476	76
OVERALL	WEIGHT	weight_change_over_time		ENSG00000178467	P4HTM	Thyroid	-0.1376	0.0406	0.0006981	-----+	0.2032		25957	6910	8311	9441	743	476	76
OVERALL	WEIGHT	weight_change_over_time		ENSG00000164068	RNF123	Uterus	-0.3461	0.0961	0.0003181	+-----	0.06327		25957	6910	8311	9441	743	476	76
OVERALL	WEIGHT	weight_change_over_time		ENSG00000135502	SLC26A10	Heart_Atrial_Appendage	-0.1538	0.0447	0.0005767	+--+--	0.05974		25957	6910	8311	9441	743	476	76
OVERALL	WEIGHT	weight_change_over_time		ENSG00000135502	SLC26A10	Heart_Left_Ventricle	-0.1	0.0282	0.0003978	+--+--	0.02276		25957	6910	8311	9441	743	476	76
OVERALL	WEIGHT	weight_change_over_time		ENSG00000178252	WDR6	Artery_Aorta	0.1482	0.0391	0.0001512	+++++-	0.3528		25957	6910	8311	9441	743	476	76
OVERALL	WEIGHT	weight_change_over_time		ENSG00000178252	WDR6	Artery_Coronary	0.133	0.036	0.0002221	+++++-	0.05125		25957	6910	8311	9441	743	476	76
OVERALL	WEIGHT	weight_change_over_time		ENSG00000178252	WDR6	Esophagus_Muscularis	0.1463	0.0443	0.0009689	+++++-	0.347		25957	6910	8311	9441	743	476	76
OVERALL	WEIGHT	weight_change_over_time		ENSG00000178252	WDR6	Nerve_Tibial	0.0653	0.0198	0.000981	++++++	0.2798		25957	6910	8311	9441	743	476	76
HIGH_BMI	WEIGHT	weight_change_over_time		ENSG00000177479	ARIH2	Heart_Atrial_Appendage	-1.0848	0.2837	0.0001312	---+-	0.8514		6899	1796	2302	2475	206	120	NA
HIGH_BMI	WEIGHT	weight_change_over_time		ENSG00000177479	ARIH2	Stomach	-1.0175	0.2749	0.0002146	---+-	0.8419		6899	1796	2302	2475	206	120	NA
HIGH_BMI	WEIGHT	weight_change_over_time		ENSG00000177479	ARIH2	Prostate	-1.0129	0.2175	3.215e-06	---+-	0.838		6899	1796	2302	2475	206	120	NA
HIGH_BMI	WEIGHT	weight_change_over_time		ENSG00000177479	ARIH2	Nerve_Tibial	-0.9444	0.2411	8.97e-05	---+-	0.809		6899	1796	2302	2475	206	120	NA
HIGH_BMI	WEIGHT	weight_change_over_time		ENSG00000177479	ARIH2	Spleen	-0.7574	0.2001	0.0001535	---+-	0.8934		6899	1796	2302	2475	206	120	NA
HIGH_BMI	WEIGHT	weight_change_over_time		ENSG00000177479	ARIH2	Lung	-0.7241	0.1856	9.604e-05	---+-	0.8298		6899	1796	2302	2475	206	120	NA
HIGH_BMI	WEIGHT	weight_change_over_time		ENSG00000177479	ARIH2	Skin_Sun_Exposed_Lower_leg	-0.6898	0.1469	2.672e-06	-----	0.1664		6899	1796	2302	2475	206	120	NA
HIGH_BMI	WEIGHT	weight_change_over_time		ENSG00000177479	ARIH2	Breast_Mammary_Tissue	-0.6888	0.1695	4.821e-05	-----	0.5351		6899	1796	2302	2475	206	120	NA
HIGH_BMI	WEIGHT	weight_change_over_time		ENSG00000177479	ARIH2	DGN_Whole_Blood	-0.6691	0.1636	4.328e-05	----+	0.2535		6899	1796	2302	2475	206	120	NA
HIGH_BMI	WEIGHT	weight_change_over_time		ENSG00000177479	ARIH2	Liver	-0.6376	0.1806	0.0004155	----+	0.8654		6899	1796	2302	2475	206	120	NA
HIGH_BMI	WEIGHT	weight_change_over_time		ENSG00000177479	ARIH2	Skin_Not_Sun_Exposed_Suprapubic	-0.6097	0.1673	0.0002679	-----	0.9421		6899	1796	2302	2475	206	120	NA
HIGH_BMI	WEIGHT	weight_change_over_time		ENSG00000177479	ARIH2	Esophagus_Mucosa	-0.6049	0.164	0.000226	-----	0.8447		6899	1796	2302	2475	206	120	NA
HIGH_BMI	WEIGHT	weight_change_over_time		ENSG00000177479	ARIH2	Brain_Amygdala	-0.5554	0.1672	0.0008921	----+	0.252		6899	1796	2302	2475	206	120	NA
HIGH_BMI	WEIGHT	weight_change_over_time		ENSG00000177479	ARIH2	Thyroid	-0.3944	0.1028	0.0001241	-----	0.8668		6899	1796	2302	2475	206	120	NA
HIGH_BMI	WEIGHT	weight_change_over_time		ENSG00000188315	C3orf62	CMC_DLPFC	-1.8641	0.5593	0.000859	-----	0.829		6899	1796	2302	2475	206	120	NA
HIGH_BMI	WEIGHT	weight_change_over_time		ENSG00000188315	C3orf62	Adipose_Visceral_Omentum	-0.922	0.2702	0.000645	-----	0.9868		6899	1796	2302	2475	206	120	NA
HIGH_BMI	WEIGHT	weight_change_over_time		ENSG00000188315	C3orf62	DGN_Whole_Blood	-0.6111	0.1807	0.000719	-----	0.906		6899	1796	2302	2475	206	120	NA
HIGH_BMI	WEIGHT	weight_change_over_time		ENSG00000173421	CCDC36	Adipose_Subcutaneous	-0.8325	0.1917	1.401e-05	-----	0.8587		6899	1796	2302	2475	206	120	NA
HIGH_BMI	WEIGHT	weight_change_over_time		ENSG00000173421	CCDC36	DGN_Whole_Blood	-0.5594	0.1199	3.05e-06	-----	0.6017		6899	1796	2302	2475	206	120	NA
HIGH_BMI	WEIGHT	weight_change_over_time		ENSG00000177352	CCDC71	Brain_Cerebellar_Hemisphere	0.2874	0.0822	0.000471	+++++	0.9536		6899	1796	2302	2475	206	120	NA
HIGH_BMI	WEIGHT	weight_change_over_time		ENSG00000177352	CCDC71	Brain_Cerebellum	0.3542	0.0941	0.0001667	+++++	0.9664		6899	1796	2302	2475	206	120	NA
HIGH_BMI	WEIGHT	weight_change_over_time		ENSG00000177352	CCDC71	Spleen	0.9451	0.2575	0.0002428	+++++	0.7965		6899	1796	2302	2475	206	120	NA
HIGH_BMI	WEIGHT	weight_change_over_time		ENSG00000177352	CCDC71	Thyroid	1.3293	0.3945	0.0007525	+++-+	0.8726		6899	1796	2302	2475	206	120	NA
HIGH_BMI	WEIGHT	weight_change_over_time		ENSG00000008300	CELSR3	Nerve_Tibial	-1.7133	0.4428	0.0001091	-----	0.5258		6899	1796	2302	2475	206	120	NA
HIGH_BMI	WEIGHT	weight_change_over_time		ENSG00000178149	DALRD3	CMC_DLPFC	-2.1036	0.6203	0.0006953	-----	0.91		6899	1796	2302	2475	206	120	NA
HIGH_BMI	WEIGHT	weight_change_over_time		ENSG00000178149	DALRD3	Breast_Mammary_Tissue	-1.017	0.2669	0.0001385	-----	0.9175		6899	1796	2302	2475	206	120	NA
HIGH_BMI	WEIGHT	weight_change_over_time		ENSG00000178149	DALRD3	Adipose_Visceral_Omentum	-1.0038	0.3	0.0008207	-----	0.8151		6899	1796	2302	2475	206	120	NA
HIGH_BMI	WEIGHT	weight_change_over_time		ENSG00000178149	DALRD3	Adipose_Subcutaneous	-0.8652	0.2386	0.0002875	---+-	0.9602		6899	1796	2302	2475	206	120	NA
HIGH_BMI	WEIGHT	weight_change_over_time		ENSG00000178149	DALRD3	Muscle_Skeletal	-0.7167	0.2098	0.0006355	----+	0.2391		6899	1796	2302	2475	206	120	NA
HIGH_BMI	WEIGHT	weight_change_over_time		ENSG00000178149	DALRD3	Nerve_Tibial	-0.6582	0.1888	0.0004892	---+-	0.8959		6899	1796	2302	2475	206	120	NA
HIGH_BMI	WEIGHT	weight_change_over_time		ENSG00000178149	DALRD3	Esophagus_Mucosa	-0.5907	0.1458	5.067e-05	-----	0.8959		6899	1796	2302	2475	206	120	NA
HIGH_BMI	WEIGHT	weight_change_over_time		ENSG00000178700	DHFR2	DGN_Whole_Blood	0.4533	0.1267	0.0003474	++++-	0.005601		6899	1796	2302	2475	206	120	NA
HIGH_BMI	WEIGHT	weight_change_over_time		ENSG00000233276	GPX1	Adipose_Visceral_Omentum	0.8075	0.2157	0.0001807	+++++	0.5585		6899	1796	2302	2475	206	120	NA
HIGH_BMI	WEIGHT	weight_change_over_time		ENSG00000213672	NCKIPSD	Skin_Sun_Exposed_Lower_leg	-0.4275	0.1176	0.0002786	---+-	0.8675		6899	1796	2302	2475	206	120	NA
HIGH_BMI	WEIGHT	weight_change_over_time		ENSG00000213672	NCKIPSD	Stomach	-0.3598	0.1057	0.0006661	-----	0.9694		6899	1796	2302	2475	206	120	NA
HIGH_BMI	WEIGHT	weight_change_over_time		ENSG00000213672	NCKIPSD	Brain_Cortex	-0.342	0.0904	0.0001549	---+-	0.5597		6899	1796	2302	2475	206	120	NA
HIGH_BMI	WEIGHT	weight_change_over_time		ENSG00000213672	NCKIPSD	Colon_Transverse	-0.3253	0.0795	4.305e-05	---+-	0.1863		6899	1796	2302	2475	206	120	NA
HIGH_BMI	WEIGHT	weight_change_over_time		ENSG00000213672	NCKIPSD	Lung	-0.3195	0.0913	0.0004668	-----	0.9957		6899	1796	2302	2475	206	120	NA
HIGH_BMI	WEIGHT	weight_change_over_time		ENSG00000213672	NCKIPSD	Esophagus_Gastroesophageal_Junction	-0.3035	0.088	0.0005607	---+-	0.8991		6899	1796	2302	2475	206	120	NA
HIGH_BMI	WEIGHT	weight_change_over_time		ENSG00000213672	NCKIPSD	Heart_Atrial_Appendage	-0.2798	0.0624	7.292e-06	-----	0.4404		6899	1796	2302	2475	206	120	NA
HIGH_BMI	WEIGHT	weight_change_over_time		ENSG00000213672	NCKIPSD	Ovary	-0.2719	0.0783	0.0005187	---+-	0.3702		6899	1796	2302	2475	206	120	NA
HIGH_BMI	WEIGHT	weight_change_over_time		ENSG00000213672	NCKIPSD	Artery_Tibial	-0.269	0.0784	0.0006055	---+-	0.8005		6899	1796	2302	2475	206	120	NA
HIGH_BMI	WEIGHT	weight_change_over_time		ENSG00000213672	NCKIPSD	Artery_Aorta	-0.2591	0.0778	0.0008644	-----	0.8727		6899	1796	2302	2475	206	120	NA
HIGH_BMI	WEIGHT	weight_change_over_time		ENSG00000213672	NCKIPSD	Esophagus_Muscularis	-0.2586	0.0736	0.0004437	---+-	0.82		6899	1796	2302	2475	206	120	NA
HIGH_BMI	WEIGHT	weight_change_over_time		ENSG00000213672	NCKIPSD	Brain_Hippocampus	-0.2464	0.0742	0.0008967	---+-	0.8988		6899	1796	2302	2475	206	120	NA
HIGH_BMI	WEIGHT	weight_change_over_time		ENSG00000213672	NCKIPSD	Brain_Substantia_nigra	-0.2291	0.0606	0.0001582	---++	0.2943		6899	1796	2302	2475	206	120	NA
HIGH_BMI	WEIGHT	weight_change_over_time		ENSG00000213672	NCKIPSD	Brain_Spinal_cord_cervical_c-1	-0.222	0.064	0.0005254	---++	0.4092		6899	1796	2302	2475	206	120	NA
HIGH_BMI	WEIGHT	weight_change_over_time		ENSG00000178057	NDUFAF3	Lung	-1.5979	0.4298	0.0002011	---+-	0.868		6899	1796	2302	2475	206	120	NA
HIGH_BMI	WEIGHT	weight_change_over_time		ENSG00000145029	NICN1	CMC_DLPFC	1.1639	0.3425	0.000678	+++-+	0.8046		6899	1796	2302	2475	206	120	NA
HIGH_BMI	WEIGHT	weight_change_over_time		ENSG00000178467	P4HTM	Artery_Tibial	-1.0854	0.2693	5.573e-05	---+-	0.7266		6899	1796	2302	2475	206	120	NA
HIGH_BMI	WEIGHT	weight_change_over_time		ENSG00000178467	P4HTM	Esophagus_Muscularis	-1.061	0.3023	0.000449	---+-	0.7378		6899	1796	2302	2475	206	120	NA
HIGH_BMI	WEIGHT	weight_change_over_time		ENSG00000178467	P4HTM	Adipose_Subcutaneous	-0.7956	0.231	0.0005719	---+-	0.7084		6899	1796	2302	2475	206	120	NA
HIGH_BMI	WEIGHT	weight_change_over_time		ENSG00000178467	P4HTM	CMC_DLPFC	-0.7381	0.2097	0.0004328	-----	0.9638		6899	1796	2302	2475	206	120	NA
HIGH_BMI	WEIGHT	weight_change_over_time		ENSG00000178467	P4HTM	Artery_Aorta	-0.5741	0.1715	0.0008149	---+-	0.7066		6899	1796	2302	2475	206	120	NA
HIGH_BMI	WEIGHT	weight_change_over_time		ENSG00000178467	P4HTM	Esophagus_Mucosa	-0.4621	0.1281	0.0003086	-----	0.8306		6899	1796	2302	2475	206	120	NA
HIGH_BMI	WEIGHT	weight_change_over_time		ENSG00000178467	P4HTM	DGN_Whole_Blood	-0.4223	0.1051	5.839e-05	-----	0.9382		6899	1796	2302	2475	206	120	NA
HIGH_BMI	WEIGHT	weight_change_over_time		ENSG00000178467	P4HTM	Thyroid	-0.3929	0.1026	0.0001291	---+-	0.8597		6899	1796	2302	2475	206	120	NA
HIGH_BMI	WEIGHT	weight_change_over_time		ENSG00000178467	P4HTM	Pancreas	-0.3673	0.1014	0.0002929	---+-	0.3403		6899	1796	2302	2475	206	120	NA
HIGH_BMI	WEIGHT	weight_change_over_time		ENSG00000184500	PROS1	Whole_Blood	-0.5194	0.1452	0.0003463	-----	0.3624		6899	1796	2302	2475	206	120	NA
HIGH_BMI	WEIGHT	weight_change_over_time		ENSG00000164068	RNF123	Artery_Aorta	-0.3614	0.1013	0.0003585	-----	0.7795		6899	1796	2302	2475	206	120	NA
HIGH_BMI	WEIGHT	weight_change_over_time		ENSG00000135502	SLC26A10	Liver	-1.0436	0.2744	0.0001426	+--+-	0.003998		6899	1796	2302	2475	206	120	NA
HIGH_BMI	WEIGHT	weight_change_over_time		ENSG00000135502	SLC26A10	Cells_EBV-transformed_lymphocytes	-0.8554	0.2252	0.0001459	-----	0.4278		6899	1796	2302	2475	206	120	NA
HIGH_BMI	WEIGHT	weight_change_over_time		ENSG00000178252	WDR6	Cells_Transformed_fibroblasts	0.1859	0.052	0.0003483	+++++	0.6144		6899	1796	2302	2475	206	120	NA
HIGH_BMI	WEIGHT	weight_change_over_time		ENSG00000178252	WDR6	Skin_Sun_Exposed_Lower_leg	0.1906	0.0547	0.0004963	+++++	0.08869		6899	1796	2302	2475	206	120	NA
HIGH_BMI	WEIGHT	weight_change_over_time		ENSG00000178252	WDR6	Nerve_Tibial	0.2011	0.05	5.849e-05	+++++	0.8384		6899	1796	2302	2475	206	120	NA
HIGH_BMI	WEIGHT	weight_change_over_time		ENSG00000178252	WDR6	Adipose_Subcutaneous	0.2108	0.0516	4.413e-05	+++++	0.5926		6899	1796	2302	2475	206	120	NA
HIGH_BMI	WEIGHT	weight_change_over_time		ENSG00000178252	WDR6	Lung	0.2124	0.06	0.0004011	+++++	0.9062		6899	1796	2302	2475	206	120	NA
HIGH_BMI	WEIGHT	weight_change_over_time		ENSG00000178252	WDR6	Esophagus_Mucosa	0.2214	0.0545	4.922e-05	+++++	0.1297		6899	1796	2302	2475	206	120	NA
HIGH_BMI	WEIGHT	weight_change_over_time		ENSG00000178252	WDR6	DGN_Whole_Blood	0.2258	0.0584	0.0001105	+++++	0.7466		6899	1796	2302	2475	206	120	NA
HIGH_BMI	WEIGHT	weight_change_over_time		ENSG00000178252	WDR6	Heart_Atrial_Appendage	0.2542	0.0713	0.0003621	+++-+	0.6561		6899	1796	2302	2475	206	120	NA
HIGH_BMI	WEIGHT	weight_change_over_time		ENSG00000178252	WDR6	Pancreas	0.2581	0.0755	0.0006279	+++-+	0.6965		6899	1796	2302	2475	206	120	NA
HIGH_BMI	WEIGHT	weight_change_over_time		ENSG00000178252	WDR6	Whole_Blood	0.2693	0.0733	0.000241	+++++	0.7947		6899	1796	2302	2475	206	120	NA
HIGH_BMI	WEIGHT	weight_change_over_time		ENSG00000178252	WDR6	Artery_Tibial	0.2745	0.0708	0.0001063	+++++	0.7152		6899	1796	2302	2475	206	120	NA
HIGH_BMI	WEIGHT	weight_change_over_time		ENSG00000178252	WDR6	Adipose_Visceral_Omentum	0.2835	0.0812	0.0004842	+++-+	0.8236		6899	1796	2302	2475	206	120	NA
HIGH_BMI	WEIGHT	weight_change_over_time		ENSG00000178252	WDR6	Testis	0.2852	0.0734	0.0001008	+++++	0.2566		6899	1796	2302	2475	206	120	NA
HIGH_BMI	WEIGHT	weight_change_over_time		ENSG00000178252	WDR6	Breast_Mammary_Tissue	0.2965	0.0704	2.566e-05	+++++	0.7303		6899	1796	2302	2475	206	120	NA
HIGH_BMI	WEIGHT	weight_change_over_time		ENSG00000178252	WDR6	Stomach	0.3066	0.0884	0.0005224	+++-+	0.9651		6899	1796	2302	2475	206	120	NA
HIGH_BMI	WEIGHT	weight_change_over_time		ENSG00000178252	WDR6	Brain_Hippocampus	0.3319	0.0872	0.0001409	+++-+	0.7229		6899	1796	2302	2475	206	120	NA
HIGH_BMI	WEIGHT	weight_change_over_time		ENSG00000178252	WDR6	Heart_Left_Ventricle	0.3493	0.0997	0.0004575	+++-+	0.8636		6899	1796	2302	2475	206	120	NA
HIGH_BMI	WEIGHT	weight_change_over_time		ENSG00000178252	WDR6	Colon_Transverse	0.3675	0.0872	2.478e-05	+++++	0.5151		6899	1796	2302	2475	206	120	NA
HIGH_BMI	WEIGHT	weight_change_over_time		ENSG00000178252	WDR6	Vagina	0.3829	0.0933	4.067e-05	+++++	0.7836		6899	1796	2302	2475	206	120	NA
HIGH_BMI	WEIGHT	weight_change_over_time		ENSG00000178252	WDR6	Small_Intestine_Terminal_Ileum	0.3829	0.0935	4.261e-05	+++++	0.3619		6899	1796	2302	2475	206	120	NA
HIGH_BMI	WEIGHT	weight_change_over_time		ENSG00000178252	WDR6	Artery_Coronary	0.3927	0.0923	2.095e-05	+++++	0.92		6899	1796	2302	2475	206	120	NA
HIGH_BMI	WEIGHT	weight_change_over_time		ENSG00000178252	WDR6	Esophagus_Gastroesophageal_Junction	0.3982	0.1106	0.000319	+++-+	0.7858		6899	1796	2302	2475	206	120	NA
HIGH_BMI	WEIGHT	weight_change_over_time		ENSG00000178252	WDR6	Liver	0.4056	0.0964	2.592e-05	+++++	0.05885		6899	1796	2302	2475	206	120	NA
HIGH_BMI	WEIGHT	weight_change_over_time		ENSG00000178252	WDR6	Esophagus_Muscularis	0.4098	0.1123	0.0002637	+++++	0.92		6899	1796	2302	2475	206	120	NA
HIGH_BMI	WEIGHT	weight_change_over_time		ENSG00000178252	WDR6	Artery_Aorta	0.4408	0.0992	8.92e-06	+++-+	0.8682		6899	1796	2302	2475	206	120	NA
HIGH_BMI	WEIGHT	weight_change_over_time		ENSG00000178252	WDR6	Adrenal_Gland	0.4546	0.1293	0.0004393	+++++	0.6304		6899	1796	2302	2475	206	120	NA
HIGH_BMI	WEIGHT	weight_change_over_time		ENSG00000178252	WDR6	CMC_DLPFC	0.4722	0.1419	0.0008768	+++++	0.8576		6899	1796	2302	2475	206	120	NA
MID_BMI	WEIGHT	weight_change_over_time		ENSG00000003756	RBM5	DGN_Whole_Blood	-0.6532	0.1642	6.923e-05	----+	0.2535		12855	3446	4084	4725	362	238	NA
MID_BMI	WEIGHT	weight_change_over_time		ENSG00000178977	LINC00324	Breast_Mammary_Tissue	-0.4631	0.1013	4.868e-06	---+-	0.2865		12855	3446	4084	4725	362	238	NA
MID_BMI	WEIGHT	weight_change_over_time		ENSG00000119737	GPR75	Whole_Blood	-0.4491	0.1328	0.0007213	+----	0.001367		12855	3446	4084	4725	362	238	NA
MID_BMI	WEIGHT	weight_change_over_time		ENSG00000115239	ASB3	Spleen	-0.2771	0.0809	0.0006154	+----	0.2899		12855	3446	4084	4725	362	238	NA
MID_BMI	WEIGHT	weight_change_over_time		ENSG00000164078	MST1R	Heart_Left_Ventricle	-0.2233	0.0651	0.0006031	---+-	0.1789		12855	3446	4084	4725	362	238	NA
MID_BMI	WEIGHT	weight_change_over_time		ENSG00000168036	CTNNB1	Brain_Amygdala	-0.1773	0.0516	0.0005968	---+-	0.07507		12855	3446	4084	4725	362	238	NA
MID_BMI	WEIGHT	weight_change_over_time		ENSG00000213719	CLIC1	Testis	-0.1486	0.0421	0.0004143	----+	0.2687		12855	3446	4084	4725	362	238	NA
MID_BMI	WEIGHT	weight_change_over_time		ENSG00000145029	NICN1	Prostate	-0.1404	0.0406	0.0005383	----+	0.02919		12855	3446	4084	4725	362	238	NA
MID_BMI	WEIGHT	weight_change_over_time		ENSG00000164068	RNF123	Brain_Amygdala	0.1554	0.0397	8.906e-05	+++++	0.2822		12855	3446	4084	4725	362	238	NA
MID_BMI	WEIGHT	weight_change_over_time		ENSG00000164068	RNF123	Cells_Transformed_fibroblasts	0.1874	0.0517	0.00029	++++-	0.736		12855	3446	4084	4725	362	238	NA
MID_BMI	WEIGHT	weight_change_over_time		ENSG00000173531	MST1	Muscle_Skeletal	0.2503	0.0743	0.0007578	+++++	0.3693		12855	3446	4084	4725	362	238	NA
MID_BMI	WEIGHT	weight_change_over_time		ENSG00000164078	MST1R	Colon_Sigmoid	0.2542	0.0508	5.671e-07	++++-	0.1817		12855	3446	4084	4725	362	238	NA
LOW_BMI	WEIGHT	weight_change_over_time		ENSG00000164062	APEH	Adrenal_Gland	0.5857	0.1506	0.0001006	+++++	0.3769		6137	1673	1925	2246	175	118	NA
LOW_BMI	WEIGHT	weight_change_over_time		ENSG00000177479	ARIH2	Cells_Transformed_fibroblasts	-0.5363	0.1447	0.0002113	----+	0.7644		6137	1673	1925	2246	175	118	NA
LOW_BMI	WEIGHT	weight_change_over_time		ENSG00000177352	CCDC71	Nerve_Tibial	0.4459	0.1313	0.0006818	++++-	0.2916		6137	1673	1925	2246	175	118	NA
LOW_BMI	WEIGHT	weight_change_over_time		ENSG00000178149	DALRD3	Esophagus_Gastroesophageal_Junction	-0.4563	0.1311	0.0005013	----+	0.8601		6137	1673	1925	2246	175	118	NA
LOW_BMI	WEIGHT	weight_change_over_time		ENSG00000178149	DALRD3	Brain_Cerebellum	-0.3638	0.1058	0.0005847	----+	0.5029		6137	1673	1925	2246	175	118	NA
LOW_BMI	WEIGHT	weight_change_over_time		ENSG00000178700	DHFR2	DGN_Whole_Blood	0.2902	0.0861	0.0007476	+++++	0.5012		6137	1673	1925	2246	175	118	NA
LOW_BMI	WEIGHT	weight_change_over_time		ENSG00000233276	GPX1	Brain_Cortex	0.3293	0.0977	0.0007506	+++++	0.05311		6137	1673	1925	2246	175	118	NA
LOW_BMI	WEIGHT	weight_change_over_time		ENSG00000233276	GPX1	Esophagus_Mucosa	0.405	0.1185	0.0006287	+++++	0.6491		6137	1673	1925	2246	175	118	NA
LOW_BMI	WEIGHT	weight_change_over_time		ENSG00000172037	LAMB2	DGN_Whole_Blood	0.2978	0.0756	8.194e-05	++++-	0.3618		6137	1673	1925	2246	175	118	NA
LOW_BMI	WEIGHT	weight_change_over_time		ENSG00000178977	LINC00324	Whole_Blood	0.3488	0.1019	0.0006174	-++++	0.01062		6137	1673	1925	2246	175	118	NA
LOW_BMI	WEIGHT	weight_change_over_time		ENSG00000213672	NCKIPSD	Brain_Hypothalamus	-0.2745	0.0833	0.0009883	----+	0.08876		6137	1673	1925	2246	175	118	NA
LOW_BMI	WEIGHT	weight_change_over_time		ENSG00000213672	NCKIPSD	Esophagus_Muscularis	-0.1729	0.0517	0.0008306	----+	0.0482		6137	1673	1925	2246	175	118	NA
LOW_BMI	WEIGHT	weight_change_over_time		ENSG00000178057	NDUFAF3	Heart_Atrial_Appendage	-0.4394	0.1272	0.0005508	---++	0.5101		6137	1673	1925	2246	175	118	NA
LOW_BMI	WEIGHT	weight_change_over_time		ENSG00000178467	P4HTM	Whole_Blood	-0.6918	0.1678	3.735e-05	----+	0.4201		6137	1673	1925	2246	175	118	NA
LOW_BMI	WEIGHT	weight_change_over_time		ENSG00000178467	P4HTM	Brain_Cortex	-0.5904	0.1407	2.734e-05	----+	0.4302		6137	1673	1925	2246	175	118	NA
LOW_BMI	WEIGHT	weight_change_over_time		ENSG00000178467	P4HTM	Adipose_Subcutaneous	-0.5457	0.1627	0.0007982	----+	0.1366		6137	1673	1925	2246	175	118	NA
LOW_BMI	WEIGHT	weight_change_over_time		ENSG00000178467	P4HTM	Pituitary	-0.3246	0.0973	0.0008479	----+	0.3195		6137	1673	1925	2246	175	118	NA
LOW_BMI	WEIGHT	weight_change_over_time		ENSG00000178467	P4HTM	Nerve_Tibial	-0.2768	0.0788	0.0004433	----+	0.1867		6137	1673	1925	2246	175	118	NA
LOW_BMI	WEIGHT	weight_change_over_time		ENSG00000178467	P4HTM	Lung	-0.2696	0.0782	0.0005712	---++	0.1327		6137	1673	1925	2246	175	118	NA
LOW_BMI	WEIGHT	weight_change_over_time		ENSG00000164068	RNF123	Vagina	0.3276	0.0943	0.000516	+++++	0.004399		6137	1673	1925	2246	175	118	NA
LOW_BMI	WEIGHT	weight_change_over_time		ENSG00000178252	WDR6	Cells_EBV-transformed_lymphocytes	0.2016	0.0589	0.0006267	++++-	0.2074		6137	1673	1925	2246	175	118	NA
