## Supplemental Table 1 for "The Phenome-wide Consequences of Anorexia Nervosa Genes"

### Sheet: Sheet1
Tissue Group	Tissue	Number of Genes tested	P_Tissue Threshold
CMC	CMC_DLPFC	10785	4.63607e-06
DGN	DGN_Whole_Blood	11536	4.33426e-06
GTEx	Adipose_Subcutaneous	8266	6.04887e-06
GTEx	Adipose_Visceral_Omentum	6588	7.58956e-06
GTEx	Adrenal_Gland	4605	1.08578e-05
GTEx	Artery_Aorta	6651	7.51767e-06
GTEx	Artery_Coronary	3502	1.42776e-05
GTEx	Artery_Tibial	8232	6.07386e-06
GTEx	Brain_Amygdala	2362	2.11685e-05
GTEx	Brain_Anterior_cingulate_cortex_BA24	3303	1.51378e-05
GTEx	Brain_Caudate_basal_ganglia	4182	1.1956e-05
GTEx	Brain_Cerebellar_Hemisphere	4758	1.05086e-05
GTEx	Brain_Cerebellum	6093	8.20614e-06
GTEx	Brain_Cortex	4329	1.155e-05
GTEx	Brain_Frontal_Cortex	3604	1.38735e-05
GTEx	Brain_Hippocampus	2816	1.77557e-05
GTEx	Brain_Hypothalamus	2835	1.76367e-05
GTEx	Brain_Nucleus_accumbens_basal_ganglia	3631	1.37703e-05
GTEx	Brain_Putamen_basal_ganglia	3176	1.57431e-05
GTEx	Brain_Spinal_cord_cervical_c-1	2518	1.9857e-05
GTEx	Brain_Substantia_nigra	2041	2.44978e-05
GTEx	Breast_Mammary_Tissue	5307	9.42152e-06
GTEx	Cells_EBV-transformed_lymphocytes	3039	1.64528e-05
GTEx	Cells_Transformed_fibroblasts	7351	6.8018e-06
GTEx	Colon_Sigmoid	5239	9.54381e-06
GTEx	Colon_Transverse	5612	8.90948e-06
GTEx	Esophagus_Gastroesophageal_Junction	5259	9.50751e-06
GTEx	Esophagus_Mucosa	8175	6.11621e-06
GTEx	Esophagus_Muscularis	7744	6.45661e-06
GTEx	Heart_Atrial_Appendage	5988	8.35003e-06
GTEx	Heart_Left_Ventricle	5378	9.29714e-06
GTEx	Liver	3351	1.49209e-05
GTEx	Lung	7965	6.27746e-06
GTEx	Minor_Salivary_Gland	2229	2.24316e-05
GTEx	Muscle_Skeletal	7520	6.64894e-06
GTEx	Nerve_Tibial	9441	5.29605e-06
GTEx	Ovary	3057	1.63559e-05
GTEx	Pancreas	5338	9.3668e-06
GTEx	Pituitary	4770	1.04822e-05
GTEx	Prostate	3262	1.5328e-05
GTEx	Skin_Not_Sun_Exposed_Suprapubic	7640	6.5445e-06
GTEx	Skin_Sun_Exposed_Lower_leg	9115	5.48546e-06
GTEx	Small_Intestine_Terminal_Ileum	3107	1.60927e-05
GTEx	Spleen	4606	1.08554e-05
GTEx	Stomach	4790	1.04384e-05
GTEx	Testis	9064	5.51633e-06
GTEx	Thyroid	9655	5.17866e-06
GTEx	Uterus	2433	2.05508e-05
GTEx	Vagina	2384	2.09732e-05
GTEx	Whole Blood	6294	7.94407e-06
Total unique genes tested	Total Tissues tested	Total Tests	Experiment_Sig P
26364	50	1318200	3.74504e-08
