## Supplemental Table 4 for "The Phenome-wide Consequences of Anorexia Nervosa Genes"

### Sheet: Sheet1
Gene_Name	ENSID	Tissue	Chr	Z_Score	Effect_Size	P_Value
FBLIM1	ENSG00000162458	Liver	1	-4.85106	-0.282259	1.22803e-06
GPR75	ENSG00000119737	Whole_Blood	2	-5.78023	-0.498581	7.45994e-09
GPR75	ENSG00000119737	Muscle_Skeletal	2	-5.32685	-0.510372	9.99287e-08
GPR75-ASB3	ENSG00000115239	Spleen	2	-4.98701	-0.36128	6.132e-07
CHAC2	ENSG00000143942	Esophagus_Mucosa	2	4.98701	1.9919	6.132e-07
WDR6	ENSG00000178252	Skin_Sun_Exposed_Lower_leg	3	7.32113	0.176952	2.45897e-13
WDR6	ENSG00000178252	Skin_Not_Sun_Exposed_Suprapubic	3	7.31652	0.123059	2.54475e-13
DALRD3	ENSG00000178149	Skin_Not_Sun_Exposed_Suprapubic	3	-7.21825	-0.725565	5.26627e-13
ARIH2	ENSG00000177479	Adrenal_Gland	3	-7.13699	-0.706646	9.53947e-13
WDR6	ENSG00000178252	Colon_Sigmoid	3	7.10093	0.363251	1.23924e-12
SEMA3F	ENSG00000001617	Brain_Spinal_cord_cervical_c-1	3	7.09289	0.719721	1.3134e-12
GPX1	ENSG00000233276	Nerve_Tibial	3	7.06841	0.576323	1.56716e-12
CELSR3	ENSG00000008300	Nerve_Tibial	3	-7.05431	-1.36644	1.73456e-12
WDR6	ENSG00000178252	Esophagus_Mucosa	3	7.04998	0.131558	1.78939e-12
WDR6	ENSG00000178252	Adrenal_Gland	3	7.03951	0.407175	1.92921e-12
CCDC36	ENSG00000173421	Testis	3	6.98249	0.326368	2.89989e-12
TUSC2	ENSG00000114383	DGN_Whole_Blood	3	-6.93578	-4.41752	4.04e-12
WDR6	ENSG00000178252	DLPFC_CMC	3	-6.88511	-2.97385	5.77427e-12
CCDC36	ENSG00000173421	Colon_Sigmoid	3	-6.82474	-0.936078	8.80828e-12
SLC26A6	ENSG00000225697	DGN_Whole_Blood	3	6.53338	0.51746	6.43019e-11
NCKIPSD	ENSG00000213672	Artery_Aorta	3	-6.40385	-0.163432	1.51505e-10
WDR6	ENSG00000178252	Cells_Transformed_fibroblasts	3	6.38826	0.120937	1.67779e-10
WDR6	ENSG00000178252	Artery_Tibial	3	6.37637	0.155639	1.81335e-10
WDR6	ENSG00000178252	DGN_Whole_Blood	3	6.3083	0.213225	2.82116e-10
SLC26A6	ENSG00000225697	Liver	3	6.26699	0.468526	3.68095e-10
WDR6	ENSG00000178252	Whole_Blood	3	6.16049	0.109678	7.25183e-10
WDR6	ENSG00000178252	Breast_Mammary_Tissue	3	6.1507	0.132948	7.7143e-10
DALRD3	ENSG00000178149	Esophagus_Mucosa	3	-6.06594	-0.292582	1.31186e-09
SLC26A6	ENSG00000225697	Muscle_Skeletal	3	6.04529	0.232883	1.4914e-09
SLC26A6	ENSG00000225697	Lung	3	6.0372	0.507499	1.56811e-09
SLC26A6	ENSG00000225697	Pituitary	3	5.93764	0.269725	2.89158e-09
SLC26A6	ENSG00000225697	Thyroid	3	5.93338	0.182289	2.96752e-09
NCKIPSD	ENSG00000213672	Pancreas	3	-5.90378	-0.161055	3.5527e-09
TMEM89	ENSG00000183396	Artery_Coronary	3	5.84188	0.258709	5.16134e-09
CCDC36	ENSG00000173421	Esophagus_Mucosa	3	-5.80085	-0.384056	6.5979e-09
ARIH2	ENSG00000177479	Breast_Mammary_Tissue	3	-5.79243	-0.307471	6.93735e-09
WDR6	ENSG00000178252	Adipose_Subcutaneous	3	5.79097	0.108105	6.9981e-09
SLC26A6	ENSG00000225697	Brain_Hippocampus	3	5.78489	0.302767	7.256e-09
PFKFB4	ENSG00000114268	Skin_Not_Sun_Exposed_Suprapubic	3	-5.77397	-0.713723	7.74234e-09
NCKIPSD	ENSG00000213672	Brain_Spinal_cord_cervical_c-1	3	-5.77182	-0.199318	7.84186e-09
USP19	ENSG00000172046	Artery_Aorta	3	-5.75813	-0.44317	8.50516e-09
WDR6	ENSG00000178252	Small_Intestine_Terminal_Ileum	3	5.74471	0.217403	9.20807e-09
P4HTM	ENSG00000178467	Breast_Mammary_Tissue	3	-5.72022	-0.901246	1.06389e-08
NCKIPSD	ENSG00000213672	Esophagus_Mucosa	3	-5.7158	-0.135072	1.0919e-08
DALRD3	ENSG00000178149	DLPFC_CMC	3	5.69711	2.58537	1.21853e-08
NCKIPSD	ENSG00000213672	Esophagus_Muscularis	3	-5.67755	-0.131754	1.36639e-08
NCKIPSD	ENSG00000213672	Stomach	3	-5.67249	-0.195874	1.40735e-08
NCKIPSD	ENSG00000213672	Adrenal_Gland	3	-5.65974	-0.179792	1.51601e-08
SPINK8	ENSG00000229453	Skin_Not_Sun_Exposed_Suprapubic	3	-5.6283	-0.76955	1.81991e-08
CCDC71	ENSG00000177352	Spleen	3	5.62492	0.787079	1.8559e-08
NCKIPSD	ENSG00000213672	Artery_Tibial	3	-5.57051	-0.235368	2.53999e-08
NCKIPSD	ENSG00000213672	Esophagus_Gastroesophageal_Junction	3	-5.52731	-0.19624	3.25175e-08
WDR6	ENSG00000178252	Artery_Coronary	3	5.51256	0.151881	3.53647e-08
RBM6	ENSG00000004534	Cells_EBV-transformed_lymphocytes	3	5.51056	0.243358	3.57698e-08
NCKIPSD	ENSG00000213672	DLPFC_CMC	3	5.48784	0.257319	4.06875e-08
NCKIPSD	ENSG00000213672	Cells_Transformed_fibroblasts	3	-5.4689	-0.119115	4.52848e-08
USP19	ENSG00000172046	Pituitary	3	5.46283	0.510454	4.68611e-08
ARIH2OS	ENSG00000221883	Brain_Substantia_nigra	3	5.44709	0.149525	5.11998e-08
WDR6	ENSG00000178252	Brain_Frontal_Cortex_BA9	3	5.43405	0.1823	5.50879e-08
NCKIPSD	ENSG00000213672	Heart_Left_Ventricle	3	-5.40522	-0.158601	6.47277e-08
NCKIPSD	ENSG00000213672	Colon_Sigmoid	3	-5.40511	-0.159864	6.47669e-08
WDR6	ENSG00000178252	Brain_Cerebellar_Hemisphere	3	5.3996	0.254826	6.67907e-08
NCKIPSD	ENSG00000213672	Adipose_Visceral_Omentum	3	-5.39852	-0.163019	6.71942e-08
CCDC36	ENSG00000173421	Heart_Atrial_Appendage	3	-5.3957	-0.52797	6.82566e-08
WDR6	ENSG00000178252	Brain_Substantia_nigra	3	5.38392	0.471997	7.28805e-08
DALRD3	ENSG00000178149	Breast_Mammary_Tissue	3	-5.37258	-0.293923	7.76198e-08
CCDC36	ENSG00000173421	Adipose_Visceral_Omentum	3	-5.36371	-1.2804	8.15276e-08
NCKIPSD	ENSG00000213672	Colon_Transverse	3	-5.35919	-0.169245	8.35944e-08
NCKIPSD	ENSG00000213672	Muscle_Skeletal	3	-5.34943	-0.149864	8.823e-08
WDR6	ENSG00000178252	Muscle_Skeletal	3	5.34885	0.386784	8.85159e-08
NCKIPSD	ENSG00000213672	Whole_Blood	3	-5.33768	-0.187884	9.41452e-08
WDR6	ENSG00000178252	Heart_Atrial_Appendage	3	5.33484	0.202654	9.56292e-08
DALRD3	ENSG00000178149	Cells_Transformed_fibroblasts	3	-5.33026	-0.214482	9.80698e-08
SLC26A6	ENSG00000225697	Esophagus_Mucosa	3	5.31865	0.446704	1.0454e-07
NCKIPSD	ENSG00000213672	Brain_Putamen_basal_ganglia	3	-5.28498	-5.71979	1.25718e-07
APEH	ENSG00000164062	Breast_Mammary_Tissue	3	5.27441	0.502051	1.33183e-07
NCKIPSD	ENSG00000213672	Skin_Not_Sun_Exposed_Suprapubic	3	-5.27224	-0.261582	1.34769e-07
NCKIPSD	ENSG00000213672	Testis	3	-5.26224	-0.116279	1.42308e-07
WDR6	ENSG00000178252	Brain_Putamen_basal_ganglia	3	5.25107	7.58663	1.51217e-07
NCKIPSD	ENSG00000213672	DGN_Whole_Blood	3	-5.24103	-0.10601	1.59678e-07
NCKIPSD	ENSG00000213672	Skin_Sun_Exposed_Lower_leg	3	-5.23422	-0.287866	1.65686e-07
NCKIPSD	ENSG00000213672	Brain_Amygdala	3	-5.22138	-0.284092	1.77594e-07
NCKIPSD	ENSG00000213672	Liver	3	-5.21928	-0.157305	1.79621e-07
P4HTM	ENSG00000178467	Adipose_Subcutaneous	3	-5.21337	-0.601795	1.85436e-07
NCKIPSD	ENSG00000213672	Brain_Hippocampus	3	-5.15558	-0.151704	2.52849e-07
RBM6	ENSG00000004534	Vagina	3	5.14299	0.181187	2.70397e-07
NCKIPSD	ENSG00000213672	Brain_Frontal_Cortex_BA9	3	-5.14093	-0.204824	2.73386e-07
SLC26A6	ENSG00000225697	Colon_Sigmoid	3	5.13151	0.44827	2.87434e-07
CCDC71	ENSG00000177352	Brain_Cerebellar_Hemisphere	3	5.10619	1.65101	3.28725e-07
CCDC36	ENSG00000173421	Stomach	3	-5.09244	-0.0443069	3.53476e-07
NICN1	ENSG00000145029	DLPFC_CMC	3	-5.08656	-1.13563	3.64624e-07
NCKIPSD	ENSG00000213672	Brain_Cerebellum	3	-5.08586	-0.137258	3.65967e-07
WDR6	ENSG00000178252	Lung	3	5.07011	0.188714	3.97593e-07
WDR6	ENSG00000178252	Esophagus_Muscularis	3	5.03837	0.477391	4.6952e-07
NCKIPSD	ENSG00000213672	Brain_Caudate_basal_ganglia	3	-5.03165	-0.172059	4.86283e-07
ARIH2	ENSG00000177479	Stomach	3	-5.02721	-1.04258	4.9766e-07
RBM6	ENSG00000004534	Testis	3	5.01919	0.153972	5.18897e-07
NCKIPSD	ENSG00000213672	Spleen	3	-4.9944	-0.164468	5.90193e-07
TMEM89	ENSG00000183396	Whole_Blood	3	4.99182	0.402742	5.9812e-07
MST1	ENSG00000173531	Brain_Hypothalamus	3	4.96925	0.940487	6.72128e-07
WDR6	ENSG00000178252	Stomach	3	4.96658	0.308948	6.81425e-07
NCKIPSD	ENSG00000213672	Adipose_Subcutaneous	3	-4.96614	-0.184404	6.82977e-07
WDR6	ENSG00000178252	Heart_Left_Ventricle	3	4.92168	0.419023	8.58059e-07
WDR6	ENSG00000178252	Nerve_Tibial	3	4.88275	0.0822137	1.04615e-06
WDR6	ENSG00000178252	Brain_Hippocampus	3	4.86912	0.116821	1.12094e-06
RNF123	ENSG00000164068	Brain_Putamen_basal_ganglia	3	-4.86101	-0.264145	1.16787e-06
ARIH2	ENSG00000177479	Esophagus_Mucosa	3	-4.85781	-0.222097	1.1869e-06
WDR6	ENSG00000178252	Pancreas	3	4.82978	0.182517	1.36681e-06
DAG1	ENSG00000173402	Esophagus_Mucosa	3	4.82257	0.462888	1.41721e-06
CCDC36	ENSG00000173421	Adipose_Subcutaneous	3	-4.81885	-2.95642	1.44391e-06
NCKIPSD	ENSG00000213672	Pituitary	3	-4.81425	-0.187267	1.47754e-06
ARIH2	ENSG00000177479	Spleen	3	-4.79629	-0.887585	1.61633e-06
CCDC71	ENSG00000177352	DGN_Whole_Blood	3	4.79592	1.64032	1.61926e-06
ARIH2	ENSG00000177479	Lung	3	-4.79581	-0.64893	1.62018e-06
ARIH2	ENSG00000177479	Thyroid	3	-4.79325	-0.220945	1.64097e-06
NCKIPSD	ENSG00000213672	Prostate	3	-4.78836	-0.205624	1.68147e-06
MST1R	ENSG00000164078	Adipose_Visceral_Omentum	3	-4.78011	-0.263948	1.752e-06
LAMB2	ENSG00000172037	Thyroid	3	-4.77309	-0.338134	1.81425e-06
ARIH2	ENSG00000177479	Skin_Sun_Exposed_Lower_leg	3	-4.76013	-0.230936	1.93473e-06
ARIH2	ENSG00000177479	Adipose_Subcutaneous	3	-4.74224	-0.59141	2.11373e-06
RBM5	ENSG00000003756	Esophagus_Mucosa	3	4.72259	0.784845	2.32854e-06
ARIH2	ENSG00000177479	Nerve_Tibial	3	-4.7203	-0.473695	2.35493e-06
ARIH2	ENSG00000177479	Heart_Atrial_Appendage	3	-4.71809	-0.809677	2.38068e-06
NCKIPSD	ENSG00000213672	Breast_Mammary_Tissue	3	-4.7158	-0.44391	2.40767e-06
WDR6	ENSG00000178252	Adipose_Visceral_Omentum	3	4.70783	0.202438	2.5037e-06
P4HTM	ENSG00000178467	Thyroid	3	-4.70731	-0.159508	2.51007e-06
C3orf62	ENSG00000188315	Artery_Aorta	3	-4.68778	-0.286169	2.7619e-06
DHFRL1	ENSG00000178700	DGN_Whole_Blood	3	4.68738	3.21118	2.76723e-06
NCKIPSD	ENSG00000213672	Brain_Anterior_cingulate_cortex_BA24	3	-4.66817	-0.170852	3.03888e-06
NDUFAF3	ENSG00000178057	Lung	3	-4.66733	-0.707401	3.05134e-06
WDR6	ENSG00000178252	Artery_Aorta	3	4.65846	0.181211	3.18581e-06
PROS1	ENSG00000184500	Heart_Left_Ventricle	3	4.64757	1.15513	3.35872e-06
ARIH2	ENSG00000177479	Pancreas	3	-4.62805	-0.157009	3.69121e-06
NCKIPSD	ENSG00000213672	Ovary	3	-4.61768	-0.167363	3.88049e-06
TMEM89	ENSG00000183396	Artery_Tibial	3	4.58955	0.124237	4.44192e-06
CTNNB1	ENSG00000168036	Brain_Caudate_basal_ganglia	3	-4.54042	-0.868531	5.61416e-06
CTNNB1	ENSG00000168036	Brain_Putamen_basal_ganglia	3	-4.50367	-1.44756	6.679e-06
WDR6	ENSG00000178252	Colon_Transverse	3	4.48594	0.230008	7.25915e-06
CTNNB1	ENSG00000168036	Whole_Blood	3	4.47098	0.485149	7.78602e-06
NCKIPSD	ENSG00000213672	Brain_Cortex	3	-4.45632	-0.140055	8.33802e-06
MST1	ENSG00000173531	Brain_Anterior_cingulate_cortex_BA24	3	4.43837	0.31646	9.06422e-06
RBM6	ENSG00000004534	Minor_Salivary_Gland	3	4.32561	0.114215	1.5211e-05
CTNNB1	ENSG00000168036	Brain_Amygdala	3	-4.28105	-3.93366	1.86016e-05
CLIC1	ENSG00000213719	Nerve_Tibial	6	4.81463	0.285905	1.47474e-06
MGMT	ENSG00000170430	Thyroid	10	-5.08639	-0.0933497	3.64941e-07
MGMT	ENSG00000170430	Cells_EBV-transformed_lymphocytes	10	-5.07241	-0.170666	3.92808e-07
MGMT	ENSG00000170430	Brain_Caudate_basal_ganglia	10	-5.03178	-0.129858	4.85938e-07
MGMT	ENSG00000170430	Adipose_Subcutaneous	10	-4.99981	-0.0995747	5.73863e-07
MGMT	ENSG00000170430	Ovary	10	-4.95652	-0.134718	7.17656e-07
MGMT	ENSG00000170430	Pituitary	10	-4.94256	-0.187503	7.71039e-07
MGMT	ENSG00000170430	Skin_Sun_Exposed_Lower_leg	10	-4.92176	-0.100664	8.57703e-07
MGMT	ENSG00000170430	Spleen	10	-4.91635	-0.148652	8.8174e-07
EBF3	ENSG00000108001	Brain_Caudate_basal_ganglia	10	-4.90322	-69.6737	9.428e-07
MGMT	ENSG00000170430	Colon_Sigmoid	10	-4.89303	-0.0944856	9.92968e-07
MGMT	ENSG00000170430	Esophagus_Muscularis	10	-4.88067	-0.0989834	1.05729e-06
MGMT	ENSG00000170430	Lung	10	-4.87113	-0.102993	1.10963e-06
MGMT	ENSG00000170430	Brain_Amygdala	10	-4.86339	-0.301076	1.15394e-06
MGMT	ENSG00000170430	Artery_Coronary	10	-4.85381	-0.152882	1.2111e-06
MGMT	ENSG00000170430	Brain_Hippocampus	10	-4.83199	-0.124939	1.35177e-06
MGMT	ENSG00000170430	Skin_Not_Sun_Exposed_Suprapubic	10	-4.8138	-0.0928771	1.48087e-06
MGMT	ENSG00000170430	DLPFC_CMC	10	4.80774	0.576236	1.52642e-06
MGMT	ENSG00000170430	Cells_Transformed_fibroblasts	10	-4.8017	-0.0975419	1.57321e-06
MGMT	ENSG00000170430	Heart_Left_Ventricle	10	-4.80126	-0.12791	1.57672e-06
MGMT	ENSG00000170430	Whole_Blood	10	-4.79104	-0.110026	1.65922e-06
MGMT	ENSG00000170430	Artery_Aorta	10	-4.76613	-0.0953766	1.87793e-06
EBF3	ENSG00000108001	Lung	10	-4.7408	-0.684247	2.12873e-06
MGMT	ENSG00000170430	Breast_Mammary_Tissue	10	-4.68914	-0.103322	2.7435e-06
MGMT	ENSG00000170430	Muscle_Skeletal	10	-4.67154	-0.100118	2.98943e-06
MGMT	ENSG00000170430	Artery_Tibial	10	-4.66835	-0.13285	3.03625e-06
MGMT	ENSG00000170430	Brain_Cerebellar_Hemisphere	10	-4.66673	-0.127349	3.06032e-06
MGMT	ENSG00000170430	DGN_Whole_Blood	10	-4.64937	-0.0805219	3.32944e-06
MGMT	ENSG00000170430	Adipose_Visceral_Omentum	10	-4.63082	-0.0907328	3.64219e-06
MGMT	ENSG00000170430	Adrenal_Gland	10	-4.61831	-0.111332	3.86877e-06
MGMT	ENSG00000170430	Esophagus_Mucosa	10	-4.61084	-0.0882293	4.01049e-06
MGMT	ENSG00000170430	Minor_Salivary_Gland	10	-4.604	-0.235707	4.14444e-06
MGMT	ENSG00000170430	Stomach	10	-4.59034	-0.100587	4.42533e-06
MGMT	ENSG00000170430	Pancreas	10	-4.58579	-0.1152	4.52276e-06
MGMT	ENSG00000170430	Brain_Cortex	10	-4.5225	-0.177325	6.11122e-06
MGMT	ENSG00000170430	Heart_Atrial_Appendage	10	-4.49032	-0.106004	7.11146e-06
MGMT	ENSG00000170430	Liver	10	-4.48285	-0.111929	7.36535e-06
MGMT	ENSG00000170430	Brain_Nucleus_accumbens_basal_ganglia	10	-4.47192	-0.147585	7.75196e-06
MGMT	ENSG00000170430	Small_Intestine_Terminal_Ileum	10	-4.45092	-0.132334	8.55029e-06
MGMT	ENSG00000170430	Prostate	10	-4.42158	-0.116688	9.79838e-06
MGMT	ENSG00000170430	Uterus	10	-4.3986	-0.117402	1.08953e-05
MGMT	ENSG00000170430	Brain_Anterior_cingulate_cortex_BA24	10	-4.38163	-0.12658	1.17795e-05
MGMT	ENSG00000170430	Brain_Spinal_cord_cervical_c-1	10	-4.35045	-0.202118	1.35857e-05
MGMT	ENSG00000170430	Brain_Hypothalamus	10	-4.30807	-0.19808	1.64685e-05
ARNTL	ENSG00000133794	Whole_Blood	11	4.53496	0.154651	5.76153e-06
RPS26	ENSG00000197728	Uterus	12	4.62831	0.0599694	3.68668e-06
SUOX	ENSG00000139531	Esophagus_Gastroesophageal_Junction	12	-4.49876	-0.133365	6.83502e-06
SLC26A10	ENSG00000135502	Liver	12	-4.46829	-2.31902	7.88479e-06
SUOX	ENSG00000139531	Brain_Anterior_cingulate_cortex_BA24	12	-4.40953	-0.218656	1.03594e-05
RPS26	ENSG00000197728	Brain_Substantia_nigra	12	4.38511	0.07879	1.1593e-05
RPS26	ENSG00000197728	Minor_Salivary_Gland	12	4.37114	0.090176	1.23601e-05
RPS26	ENSG00000197728	Liver	12	4.35602	0.0695119	1.32448e-05
RPS26	ENSG00000197728	Brain_Hippocampus	12	4.35082	0.0608182	1.35628e-05
RPS26	ENSG00000197728	Brain_Anterior_cingulate_cortex_BA24	12	4.33588	0.0539948	1.45178e-05
RPS26	ENSG00000197728	Cells_EBV-transformed_lymphocytes	12	4.3188	0.0673048	1.56877e-05
SUOX	ENSG00000139531	Brain_Hypothalamus	12	-4.31258	-0.177435	1.61358e-05
RPS26	ENSG00000197728	Vagina	12	4.30241	0.0656304	1.68947e-05
TNFSF12	ENSG00000239697	Breast_Mammary_Tissue	17	4.98264	1.17333	6.27221e-07
LINC00324	ENSG00000178977	Skin_Not_Sun_Exposed_Suprapubic	17	4.77063	0.453171	1.83648e-06
SLC2A10	ENSG00000197496	Nerve_Tibial	20	4.92118	0.235065	8.60255e-07
KREMEN1	ENSG00000183762	Nerve_Tibial	22	4.87267	1.33335	1.101e-06
SCO2	ENSG00000130489	Brain_Cerebellum	22	-4.56001	-0.573954	5.115e-06
RP11-3B7.1		Muscle_Skeletal		-7.90895	-0.687384	2.59575e-15
RP11-3B7.1		Colon_Sigmoid		-6.55005	-1.10043	5.7516e-11
RP11-3B7.1		Prostate		-5.3713	-1.46151	7.81719e-08
RP11-3B7.1		Lung		-5.00997	-0.507449	5.44399e-07
RP11-849F2.8		Colon_Transverse		4.90443	0.398213	9.3701e-07
RP11-804H8.6		Skin_Not_Sun_Exposed_Suprapubic		4.73828	0.962699	2.1554e-06
RP13-238F13.5		Brain_Spinal_cord_cervical_c-1		4.6976	0.788834	2.63236e-06
RP11-849F2.8		Adipose_Visceral_Omentum		4.69435	0.446289	2.6746e-06
RP11-3B7.1		Heart_Atrial_Appendage		-4.68665	-7.05294	2.77707e-06
RP11-572O6.1		Nerve_Tibial		-4.63655	-0.428093	3.54278e-06
RP11-477N3.1		Brain_Cerebellar_Hemisphere		4.62614	0.4966	3.72546e-06
RP11-477N3.1		Colon_Transverse		4.48844	0.396413	7.17451e-06
RP11-477N3.1		Adrenal_Gland		4.45358	27.6534	8.445e-06
