## Supplemental Table 12 for "The Phenome-wide Consequences of Anorexia Nervosa Genes"

### Sheet: Sheet1
S. Table 8: Expected association levels due to diagnostic contamination (ie, PheWAS trait cases with missing, undeclared or unknown AN diagnoses).
ENSGID	Gene	S-PrediXcan				BioMe GReX			Simulation Parameters					Calculated T-statistic and P-Value due to contamination
		Zscore	Effect_size	P_value	Tissue	G	var		Ncases	Ncontrols	p (proportion of cases with AN)	pM (proportion of full sample with AN)		Estimated T-score	Estimated P-value
ENSG00000213672	NCKIPSD	-6.40385	-0.16	1.51505e-10	Aorta (GTex V7)	-0.448829	0.202656		500	1000	0.006	0.002		0.278115	0.640001
									500	5000	0.006	0.000545455		0.324707	0.723574
									500	30000	0.006	9.83607e-05		0.337172	0.737744																							NA
																																						NA
									1000	1000	0.006	0.003		0.345964	0.578281
									1000	5000	0.006	0.001		0.434658	0.642807
									1000	30000	0.006	0.000193548		0.472062	0.641629
																																						NA
									500	1000	0.012	0.004		0.55767	0.555218
									500	5000	0.012	0.00109091		0.634528	0.539851
									500	30000	0.012	0.000196721		0.661629	0.511442
									1000	1000	0.012	0.006		0.681821	0.487789
									1000	5000	0.012	0.002		0.867501	0.416234
									1000	30000	0.012	0.000387097		0.930622	0.359235
									500	1000	0.03	0.01		1.32351	0.243013
									500	5000	0.03	0.00272727		1.53366	0.139453
									500	30000	0.03	0.000491803		1.58905	0.114573
									1000	1000	0.03	0.015		1.67112	0.166037
									1000	5000	0.03	0.005		2.08583	0.0514285
									1000	30000	0.03	0.000967742		2.2285	0.0279322
									500	1000	0.06	0.02		2.55544	0.0233319
									500	5000	0.06	0.00545454		2.89946	0.00507262
									500	30000	0.06	0.000983607		2.9867	0.00298916
									1000	1000	0.06	0.03		3.20544	0.0077813
									1000	5000	0.06	0.01		3.95929	0.00020406
									1000	30000	0.06	0.00193548		4.20102	3.31455e-05
ENSG00000001617	SEMA3F	7.09289	0.719721	1.3134e-12	Spinal Chord Cervical C-1 (GTEx v7)	1.04001	0.0417162		500	1000	0.006	0.002		-0.0141628	0.499042
									500	5000	0.006	0.000545455		0.0076451	0.499617
									500	30000	0.006	9.83607e-05		0.00487622	0.497588
									1000	1000	0.006	0.003		-0.870146	0.42355
									1000	5000	0.006	0.001		-1.0872	0.307144
									1000	30000	0.006	0.000193548		-1.15322	0.254848
									500	1000	0.012	0.004		-0.00570735	0.497089
									500	5000	0.012	0.00109091		0.00187113	0.497395
									500	30000	0.012	0.000196721		-0.00637611	0.498216
									1000	1000	0.012	0.006		-1.65717	0.157367
									1000	5000	0.012	0.002		-1.99774	0.058276
									1000	30000	0.012	0.000387097		-2.09506	0.038085
									500	1000	0.03	0.01		0.00498491	0.498328
									500	5000	0.03	0.00272727		-0.00581799	0.502709
									500	30000	0.03	0.000491803		0.00538372	0.496559
									1000	1000	0.03	0.015		-3.58929	0.00155613
									1000	5000	0.03	0.005		-4.10426	7.64865e-05
									1000	30000	0.03	0.000967742		-4.24479	2.48483e-05
									500	1000	0.06	0.03		0.00377709	0.495648
									500	5000	0.06	0.01		0.00162874	0.499964
									500	30000	0.06	0.00193548		0.000232113	0.499326
									1000	1000	0.06	0.03		-6.08624	2.7742e-08
									1000	5000	0.06	0.01		-6.69121	6.61765e-11
									1000	30000	0.06	0.00193548		-6.83914	9.80376e-12
