## Supplemental Table 13 for "The Phenome-wide Consequences of Anorexia Nervosa Genes"

### Sheet: Available_phenotypes
Group	Trait	Phenotype_type
ALLERGIES	ABACAVIR	Categorical
ALLERGIES	ACE_INHIBITORS	Categorical
ALLERGIES	ACETAMINOPHEN	Categorical
ALLERGIES	ADHESIVE	Categorical
ALLERGIES	ALLERGY_NOT_ON_FILE	Categorical
ALLERGIES	ALLERGY_OTHER	Categorical
ALLERGIES	ALMOND	Categorical
ALLERGIES	AMLODIPINE	Categorical
ALLERGIES	AMOXICILLIN	Categorical
ALLERGIES	AMPICILLIN	Categorical
ALLERGIES	APPLE	Categorical
ALLERGIES	ASPIRIN	Categorical
ALLERGIES	ATORVASTATIN	Categorical
ALLERGIES	AZITHROMYCIN	Categorical
ALLERGIES	BACITRACIN	Categorical
ALLERGIES	BANANA	Categorical
ALLERGIES	BUPROPION	Categorical
ALLERGIES	CAT	Categorical
ALLERGIES	CEFACLOR	Categorical
ALLERGIES	CELECOXIB	Categorical
ALLERGIES	CEPHALEXIN	Categorical
ALLERGIES	CEPHALOSPORINS	Categorical
ALLERGIES	CHLORTHALIDONE	Categorical
ALLERGIES	CHOCOLATE	Categorical
ALLERGIES	CIPROFLOXACIN	Categorical
ALLERGIES	CLARITHROMYCIN	Categorical
ALLERGIES	CLINDAMYCIN	Categorical
ALLERGIES	CLOPIDOGREL	Categorical
ALLERGIES	CODEINE	Categorical
ALLERGIES	DIPHENHYDRAMINE	Categorical
ALLERGIES	DOG	Categorical
ALLERGIES	DOXYCYCLINE	Categorical
ALLERGIES	DULOXETINE	Categorical
ALLERGIES	DUST	Categorical
ALLERGIES	EFAVIRENZ	Categorical
ALLERGIES	EGG	Categorical
ALLERGIES	ENALAPRIL	Categorical
ALLERGIES	EPINEPHRINE	Categorical
ALLERGIES	ERYTHROMYCIN	Categorical
ALLERGIES	FENTANYL	Categorical
ALLERGIES	FISH	Categorical
ALLERGIES	GABAPENTIN	Categorical
ALLERGIES	GADOLINIUM_CONTAINING	Categorical
ALLERGIES	GLUTEN	Categorical
ALLERGIES	HALOPERIDOL	Categorical
ALLERGIES	HAY_FEVER_AND_ALLERGY_RELIEF	Categorical
ALLERGIES	HEPARIN	Categorical
ALLERGIES	HOMEOPATHIC_PRODUCTS	Categorical
ALLERGIES	HYDROCHLOROTHIAZIDE	Categorical
ALLERGIES	HYDROCODONE	Categorical
ALLERGIES	HYDROMORPHONE	Categorical
ALLERGIES	IBUPROFEN	Categorical
ALLERGIES	IODINE	Categorical
ALLERGIES	KIWI	Categorical
ALLERGIES	LACTASE	Categorical
ALLERGIES	LACTOSE	Categorical
ALLERGIES	LAMOTRIGINE	Categorical
ALLERGIES	LATEX	Categorical
ALLERGIES	LEVOFLOXACIN	Categorical
ALLERGIES	LIDOCAINE	Categorical
ALLERGIES	LISINOPRIL	Categorical
ALLERGIES	LOSARTAN	Categorical
ALLERGIES	MEPERIDINE	Categorical
ALLERGIES	METFORMIN	Categorical
ALLERGIES	METOCLOPRAMIDE	Categorical
ALLERGIES	METOPROLOL	Categorical
ALLERGIES	METRONIDAZOLE	Categorical
ALLERGIES	MILK	Categorical
ALLERGIES	MOLD	Categorical
ALLERGIES	MORPHINE	Categorical
ALLERGIES	MUSHROOM	Categorical
ALLERGIES	NAPROXEN	Categorical
ALLERGIES	NIACIN	Categorical
ALLERGIES	NICKEL	Categorical
ALLERGIES	NIFEDIPINE	Categorical
ALLERGIES	NITROFURANTOIN	Categorical
ALLERGIES	NO_KNOWN_ALLERGIES	Categorical
ALLERGIES	NO_KNOWN_DRUG_ALLERGIES	Categorical
ALLERGIES	NSAIDS	Categorical
ALLERGIES	NUT	Categorical
ALLERGIES	OMEPRAZOLE	Categorical
ALLERGIES	ORANGE	Categorical
ALLERGIES	OXYCODONE	Categorical
ALLERGIES	PEACH	Categorical
ALLERGIES	PEANUT	Categorical
ALLERGIES	PENICILLIN	Categorical
ALLERGIES	PENTAZOCINE	Categorical
ALLERGIES	PHENYTOIN	Categorical
ALLERGIES	PINEAPPLE	Categorical
ALLERGIES	POLLEN	Categorical
ALLERGIES	PORK_DERIVED_PORCINE	Categorical
ALLERGIES	PREDNISONE	Categorical
ALLERGIES	PREGABALIN	Categorical
ALLERGIES	PROCHLORPERAZINE	Categorical
ALLERGIES	ROSUVASTATIN	Categorical
ALLERGIES	SHELLFISH	Categorical
ALLERGIES	SHRIMP	Categorical
ALLERGIES	SIMVASTATIN	Categorical
ALLERGIES	SOY	Categorical
ALLERGIES	STATINS_HMG_COA_REDUCTASE_INHIBITORS	Categorical
ALLERGIES	STRAWBERRY	Categorical
ALLERGIES	SULFAMETHOXAZOLE	Categorical
ALLERGIES	SULFA_SULFONAMIDES	Categorical
ALLERGIES	SULFUR	Categorical
ALLERGIES	TETANUS	Categorical
ALLERGIES	TETRACYCLINE	Categorical
ALLERGIES	TOMATO	Categorical
ALLERGIES	TRAMADOL	Categorical
ALLERGIES	TREE_NUT	Categorical
ALLERGIES	TRIMETHOPRIM	Categorical
ALLERGIES	VANCOMYCIN	Categorical
ALLERGIES	VENOM_BEE	Categorical
ALLERGIES	ZOLPIDEM	Categorical

### Sheet: Results
Category	Phenotype	Phenotype_Measure	ENSGID_Gene	Gene_Name	Tissue	Effect	SE	P	Direction	HetP	NEFF	Ncases_Total	N_AA	N_EA	N_HA	N_ESA	N_SAS	N_NA
OVERALL	ALLERGIES	ABACAVIR	ENSG00000177352	CCDC71	Breast_Mammary_Tissue	-3.0403	0.8063	0.0001629	---???	0.3841	191.657	48	15	20	13	NA	NA	NA
OVERALL	ALLERGIES	ACE_INHIBITORS	ENSG00000135502	SLC26A10	Testis	1.9377	0.5106	0.0001478	+++???	0.5736	1655.94	422	202	63	157	NA	NA	NA
OVERALL	ALLERGIES	ALLERGY_OTHER	ENSG00000145029	NICN1	Colon_Sigmoid	0.7461	0.2044	0.0002616	-++???	0.4913	541.223	136	30	63	43	NA	NA	NA
OVERALL	ALLERGIES	ATORVASTATIN	ENSG00000115239	ASB3	Skin_Not_Sun_Exposed_Suprapubic	-1.9508	0.5122	0.0001396	---???	0.584	758.812	191	49	67	75	NA	NA	NA
OVERALL	ALLERGIES	CHLORTHALIDONE	ENSG00000178149	DALRD3	Artery_Tibial	3.9938	1.0731	0.0001979	+?+???	0.4446	127.749	32	19	NA	13	NA	NA	NA
OVERALL	ALLERGIES	CHLORTHALIDONE	ENSG00000178057	NDUFAF3	Nerve_Tibial	4.1846	1.1857	0.0004168	+?+???	0.02676	127.749	32	19	NA	13	NA	NA	NA
OVERALL	ALLERGIES	CHLORTHALIDONE	ENSG00000145029	NICN1	Esophagus_Gastroesophageal_Junction	3.0684	0.8609	0.0003647	+?+???	0.06655	127.749	32	19	NA	13	NA	NA	NA
OVERALL	ALLERGIES	CHLORTHALIDONE	ENSG00000164068	RNF123	Breast_Mammary_Tissue	-1.746	0.4765	0.0002483	-?-???	0.8267	127.749	32	19	NA	13	NA	NA	NA
OVERALL	ALLERGIES	CHLORTHALIDONE	ENSG00000164068	RNF123	Skin_Not_Sun_Exposed_Suprapubic	-2.4042	0.6088	7.841e-05	-?-???	0.6083	127.749	32	19	NA	13	NA	NA	NA
OVERALL	ALLERGIES	DIPHENHYDRAMINE	ENSG00000170430	MGMT	Brain_Anterior_cingulate_cortex_BA24	0.6459	0.1761	0.0002452	+++???	0.5521	398.509	100	20	32	48	NA	NA	NA
OVERALL	ALLERGIES	DOXYCYCLINE	ENSG00000197496	SLC2A10	Nerve_Tibial	-1.2477	0.3549	0.0004382	---???	0.5625	302.941	79	14	48	17	NA	NA	NA
OVERALL	ALLERGIES	GABAPENTIN	ENSG00000119737	GPR75	CMC_DLPFC	-17.2782	4.8698	0.0003882	--+???	0.05321	334.989	86	23	26	37	NA	NA	NA
OVERALL	ALLERGIES	GABAPENTIN	ENSG00000229453	SPINK8	DGN_Whole_Blood	-1.6796	0.4587	0.0002506	---???	0.4711	334.989	86	23	26	37	NA	NA	NA
OVERALL	ALLERGIES	GLUTEN	ENSG00000213719	CLIC1	Breast_Mammary_Tissue	3.355	0.9092	0.0002243	?+????	1	163.316	41	NA	41	NA	NA	NA	NA
OVERALL	ALLERGIES	HAY_FEVER_AND_ALLERGY_RELIEF	ENSG00000213719	CLIC1	Breast_Mammary_Tissue	3.5391	0.9947	0.0003738	?++???	0.04197	167.644	53	10	25	18	NA	NA	NA
OVERALL	ALLERGIES	HEPARIN	ENSG00000177479	ARIH2	Ovary	-3.2185	0.909	0.0003988	---???	0.9444	183.689	48	15	12	21	NA	NA	NA
OVERALL	ALLERGIES	HYDROCODONE	ENSG00000221883	ARIH2OS	Brain_Cortex	-1.9963	0.5332	0.0001813	---???	0.5364	374.721	94	23	39	32	NA	NA	NA
OVERALL	ALLERGIES	LAMOTRIGINE	ENSG00000233276	GPX1	Adipose_Visceral_Omentum	-4.1296	1.1307	0.0002598	---???	0.9529	167.736	42	11	19	12	NA	NA	NA
OVERALL	ALLERGIES	LISINOPRIL	ENSG00000173421	CCDC36	Prostate	0.3861	0.1022	0.0001581	+-+???	0.2238	1909.79	488	222	68	198	NA	NA	NA
OVERALL	ALLERGIES	LOSARTAN	ENSG00000213719	CLIC1	Nerve_Tibial	1.1329	0.3206	0.0004107	+-+???	0.1911	358.733	90	28	18	44	NA	NA	NA
OVERALL	ALLERGIES	METOCLOPRAMIDE	ENSG00000114268	PFKFB4	Brain_Cortex	-1.9656	0.4439	9.492e-06	---???	0.3245	235.501	59	15	19	25	NA	NA	NA
OVERALL	ALLERGIES	METRONIDAZOLE	ENSG00000170430	MGMT	Uterus	1.0144	0.2841	0.0003564	+++???	0.7687	350.867	88	22	38	28	NA	NA	NA
OVERALL	ALLERGIES	MORPHINE	ENSG00000197496	SLC2A10	Colon_Transverse	0.4369	0.102	1.852e-05	+++???	0.6142	1487.61	377	120	121	136	NA	NA	NA
OVERALL	ALLERGIES	MORPHINE	ENSG00000197496	SLC2A10	Esophagus_Mucosa	0.7972	0.2023	8.102e-05	+++???	0.9258	1487.61	377	120	121	136	NA	NA	NA
OVERALL	ALLERGIES	MUSHROOM	ENSG00000178700	DHFR2	Adrenal_Gland	2.8186	0.7987	0.000417	-?+???	0.01885	111.828	28	11	NA	17	NA	NA	NA
OVERALL	ALLERGIES	NIACIN	ENSG00000184500	PROS1	Cells_Transformed_fibroblasts	-2.2304	0.6053	0.0002291	?--???	0.03595	119.814	30	NA	18	12	NA	NA	NA
OVERALL	ALLERGIES	NICKEL	ENSG00000114268	PFKFB4	Skin_Not_Sun_Exposed_Suprapubic	-1.2744	0.3588	0.0003833	?--???	0.5867	151.671	39	NA	27	12	NA	NA	NA
OVERALL	ALLERGIES	NITROFURANTOIN	ENSG00000177479	ARIH2	Adrenal_Gland	-1.5224	0.4018	0.0001515	?--???	0.5279	286.692	72	NA	54	18	NA	NA	NA
OVERALL	ALLERGIES	SIMVASTATIN	ENSG00000213719	CLIC1	Colon_Sigmoid	3.3014	0.8831	0.0001853	+++???	0.1086	279.288	70	24	22	24	NA	NA	NA
OVERALL	ALLERGIES	TETRACYCLINE	ENSG00000114268	PFKFB4	Skin_Not_Sun_Exposed_Suprapubic	-1.0372	0.2252	4.122e-06	+--???	0.2001	544.505	137	26	84	27	NA	NA	NA
HIGH_BMI	ALLERGIES	ALLERGY_OTHER	ENSG00000197496	SLC2A10	Cells_Transformed_fibroblasts	1.8545	0.5684	0.001103	?++?	0.03141	135.171	34	NA	24	10	NA	NA	NA
HIGH_BMI	ALLERGIES	ALLERGY_OTHER	ENSG00000239697	TNFSF12	Heart_Atrial_Appendage	-3.074	0.945	0.001143	?--?	0.2428	135.171	34	NA	24	10	NA	NA	NA
HIGH_BMI	ALLERGIES	ASPIRIN	ENSG00000221883	ARIH2OS	Nerve_Tibial	-4.4106	1.2833	0.0005883	---?	0.6054	708.206	181	49	48	84	NA	NA	NA
HIGH_BMI	ALLERGIES	ASPIRIN	ENSG00000197496	SLC2A10	Artery_Aorta	0.7855	0.2194	0.0003436	+++?	0.3002	708.206	181	49	48	84	NA	NA	NA
HIGH_BMI	ALLERGIES	CAT	ENSG00000133794	ARNTL	DGN_Whole_Blood	1.5742	0.4663	0.0007346	-++?	0.2119	171.127	43	10	20	13	NA	NA	NA
HIGH_BMI	ALLERGIES	CAT	ENSG00000133794	ARNTL	Whole_Blood	2.1439	0.6554	0.001072	-++?	0.1981	171.127	43	10	20	13	NA	NA	NA
HIGH_BMI	ALLERGIES	CEPHALEXIN	ENSG00000213719	CLIC1	Adipose_Subcutaneous	4.114	1.1889	0.0005394	?++?	0.4743	202.325	51	NA	31	20	NA	NA	NA
HIGH_BMI	ALLERGIES	CLINDAMYCIN	ENSG00000143942	CHAC2	DGN_Whole_Blood	3.6266	0.9857	0.0002339	?++?	0.7259	115.434	29	NA	19	10	NA	NA	NA
HIGH_BMI	ALLERGIES	DUST	ENSG00000173531	MST1	Artery_Tibial	-2.8065	0.7633	0.0002362	---?	0.1679	190.946	48	12	17	19	NA	NA	NA
HIGH_BMI	ALLERGIES	FISH	ENSG00000183762	KREMEN1	Liver	-2.2329	0.6726	0.0009	---?	0.8142	433.787	110	36	22	52	NA	NA	NA
HIGH_BMI	ALLERGIES	IBUPROFEN	ENSG00000164068	RNF123	Uterus	-1.6853	0.4795	0.0004404	---?	0.4288	371.528	94	33	20	41	NA	NA	NA
HIGH_BMI	ALLERGIES	LISINOPRIL	ENSG00000173421	CCDC36	Prostate	0.5584	0.1699	0.001016	+++?	0.5865	696.671	179	87	26	66	NA	NA	NA
HIGH_BMI	ALLERGIES	LISINOPRIL	ENSG00000213672	NCKIPSD	Nerve_Tibial	0.5109	0.1495	0.0006301	+++?	0.616	696.671	179	87	26	66	NA	NA	NA
HIGH_BMI	ALLERGIES	LISINOPRIL	ENSG00000213672	NCKIPSD	Heart_Atrial_Appendage	0.5812	0.1446	5.828e-05	+++?	0.95	696.671	179	87	26	66	NA	NA	NA
HIGH_BMI	ALLERGIES	LISINOPRIL	ENSG00000213672	NCKIPSD	Brain_Nucleus_accumbens_basal_ganglia	0.6796	0.2047	0.000898	+++?	0.7875	696.671	179	87	26	66	NA	NA	NA
HIGH_BMI	ALLERGIES	LISINOPRIL	ENSG00000178057	NDUFAF3	DGN_Whole_Blood	2.1623	0.6594	0.001042	+++?	0.8545	696.671	179	87	26	66	NA	NA	NA
HIGH_BMI	ALLERGIES	MEPERIDINE	ENSG00000221883	ARIH2OS	Brain_Cortex	-3.2124	0.8522	0.0001634	?-??	1	122.826	31	NA	31	NA	NA	NA	NA
HIGH_BMI	ALLERGIES	MEPERIDINE	ENSG00000177352	CCDC71	Artery_Coronary	2.5833	0.7473	0.0005464	?+??	1	122.826	31	NA	31	NA	NA	NA	NA
HIGH_BMI	ALLERGIES	NSAIDS	ENSG00000135502	SLC26A10	Adipose_Visceral_Omentum	2.9996	0.8809	0.0006616	+++?	0.2966	218.572	55	10	24	21	NA	NA	NA
HIGH_BMI	ALLERGIES	SHELLFISH	ENSG00000003756	RBM5	CMC_DLPFC	5.7958	1.6189	0.0003433	++++	0.05285	1265.56	330	130	72	115	13	NA	NA
HIGH_BMI	ALLERGIES	TRAMADOL	ENSG00000001617	SEMA3F	Brain_Putamen_basal_ganglia	-5.8305	1.7404	0.0008078	-?-?	0.4079	146.999	37	14	NA	23	NA	NA	NA
HIGH_BMI	ALLERGIES	VANCOMYCIN	ENSG00000114268	PFKFB4	Cells_Transformed_fibroblasts	-2.7036	0.7541	0.0003369	?--?	0.2172	127.355	32	NA	14	18	NA	NA	NA
HIGH_BMI	ALLERGIES	VANCOMYCIN	ENSG00000114268	PFKFB4	Brain_Cortex	-2.2066	0.5668	9.892e-05	?--?	0.429	127.355	32	NA	14	18	NA	NA	NA
MID_BMI	ALLERGIES	ACETAMINOPHEN	ENSG00000114268	PFKFB4	Esophagus_Mucosa	2.6639	0.6009	9.28e-06	+++??	0.2565	321.868	81	23	18	40	NA	NA	NA
MID_BMI	ALLERGIES	ALLERGY_OTHER	ENSG00000135502	SLC26A10	Artery_Aorta	-1.3272	0.3839	0.0005453	-+-??	0.08467	282.424	71	16	30	25	NA	NA	NA
MID_BMI	ALLERGIES	CAT	ENSG00000162458	FBLIM1	Thyroid	1.71	0.4825	0.0003937	+++??	0.01313	333.845	84	20	31	33	NA	NA	NA
MID_BMI	ALLERGIES	CIPROFLOXACIN	ENSG00000168036	CTNNB1	Brain_Spinal_cord_cervical_c-1	0.8129	0.2209	0.0002335	+++??	0.01888	585.288	148	34	55	59	NA	NA	NA
MID_BMI	ALLERGIES	CLINDAMYCIN	ENSG00000184500	PROS1	Cells_Transformed_fibroblasts	-1.6417	0.4488	0.0002547	+--??	0.1031	242.75	61	11	30	20	NA	NA	NA
MID_BMI	ALLERGIES	EGG	ENSG00000170430	MGMT	Prostate	0.6585	0.1933	0.0006587	+++??	0.2417	353.463	89	32	21	36	NA	NA	NA
MID_BMI	ALLERGIES	FISH	ENSG00000188315	C3orf62	Colon_Sigmoid	-3.6189	1.0307	0.0004464	---??	0.7447	525.33	133	43	15	75	NA	NA	NA
MID_BMI	ALLERGIES	FISH	ENSG00000213672	NCKIPSD	Colon_Transverse	-0.7693	0.2185	0.0004313	---??	0.4882	525.33	133	43	15	75	NA	NA	NA
MID_BMI	ALLERGIES	IODINE	ENSG00000168036	CTNNB1	Muscle_Skeletal	-0.8499	0.245	0.0005229	---??	0.6647	1621.7	419	105	124	190	NA	NA	NA
MID_BMI	ALLERGIES	LOSARTAN	ENSG00000213719	CLIC1	Nerve_Tibial	1.6806	0.4455	0.0001618	+?+??	0.9497	175.111	44	19	NA	25	NA	NA	NA
MID_BMI	ALLERGIES	METFORMIN	ENSG00000114268	PFKFB4	Lung	-3.6286	0.9545	0.0001437	-?-??	0.7446	159.263	40	18	NA	22	NA	NA	NA
MID_BMI	ALLERGIES	MILK	ENSG00000003756	RBM5	Pituitary	4.1263	1.2248	0.0007543	+++??	0.9376	159.513	40	12	14	14	NA	NA	NA
MID_BMI	ALLERGIES	NIFEDIPINE	ENSG00000172037	LAMB2	Brain_Hippocampus	-2.8204	0.8393	0.0007787	+?-??	0.4115	171.144	43	20	NA	23	NA	NA	NA
MID_BMI	ALLERGIES	NIFEDIPINE	ENSG00000114383	TUSC2	Pancreas	-2.2004	0.6396	0.0005811	-?-??	0.4673	171.144	43	20	NA	23	NA	NA	NA
MID_BMI	ALLERGIES	OXYCODONE	ENSG00000162458	FBLIM1	Lung	-2.3836	0.6611	0.0003119	---??	0.8109	721.584	183	48	51	84	NA	NA	NA
MID_BMI	ALLERGIES	PEANUT	ENSG00000225697	SLC26A6	DGN_Whole_Blood	-1.6641	0.4906	0.000694	---??	0.2635	475.494	120	43	37	40	NA	NA	NA
MID_BMI	ALLERGIES	PEANUT	ENSG00000225697	SLC26A6	Liver	-1.4795	0.4364	0.0006981	---??	0.09444	475.494	120	43	37	40	NA	NA	NA
MID_BMI	ALLERGIES	PEANUT	ENSG00000183396	TMEM89	Artery_Tibial	-0.8932	0.2627	0.0006747	---??	0.01587	475.494	120	43	37	40	NA	NA	NA
MID_BMI	ALLERGIES	PEANUT	ENSG00000225697	SLC26A6	Thyroid	-0.8289	0.2274	0.0002668	---??	0.06137	475.494	120	43	37	40	NA	NA	NA
MID_BMI	ALLERGIES	SULFA_SULFONAMIDES	ENSG00000162458	FBLIM1	Thyroid	0.7829	0.214	0.0002532	+++??	0.735	1892.38	497	87	293	117	NA	NA	NA
MID_BMI	ALLERGIES	SULFAMETHOXAZOLE	ENSG00000115239	ASB3	Skin_Not_Sun_Exposed_Suprapubic	2.4821	0.6555	0.0001527	+++??	0.828	530.502	134	42	47	45	NA	NA	NA
MID_BMI	ALLERGIES	TETRACYCLINE	ENSG00000114268	PFKFB4	Skin_Sun_Exposed_Lower_leg	-1.278	0.3527	0.0002904	+--??	0.6358	266.059	67	14	43	10	NA	NA	NA
MID_BMI	ALLERGIES	TETRACYCLINE	ENSG00000114268	PFKFB4	Skin_Not_Sun_Exposed_Suprapubic	-1.2668	0.2885	1.127e-05	+--??	0.1332	266.059	67	14	43	10	NA	NA	NA
MID_BMI	ALLERGIES	TRAMADOL	ENSG00000164078	MST1R	Brain_Anterior_cingulate_cortex_BA24	-2.43	0.7147	0.0006742	-?-??	0.6639	186.972	47	17	NA	30	NA	NA	NA
MID_BMI	ALLERGIES	TRAMADOL	ENSG00000164078	MST1R	Liver	-2.1978	0.655	0.0007923	-?-??	0.8063	186.972	47	17	NA	30	NA	NA	NA
MID_BMI	ALLERGIES	TRAMADOL	ENSG00000004534	RBM6	Lung	0.9761	0.2919	0.0008269	+?+??	0.6605	186.972	47	17	NA	30	NA	NA	NA
MID_BMI	ALLERGIES	TRAMADOL	ENSG00000004534	RBM6	Brain_Hypothalamus	1.8518	0.5466	0.0007044	+?+??	0.5547	186.972	47	17	NA	30	NA	NA	NA
MID_BMI	ALLERGIES	VANCOMYCIN	ENSG00000178057	NDUFAF3	Spleen	-2.1969	0.5876	0.0001851	?-+??	0.03112	159.324	40	NA	17	23	NA	NA	NA
MID_BMI	ALLERGIES	VANCOMYCIN	ENSG00000164068	RNF123	Uterus	-2.1668	0.6021	0.0003194	?--??	0.09322	159.324	40	NA	17	23	NA	NA	NA
MID_BMI	ALLERGIES	VENOM_BEE	ENSG00000239697	TNFSF12	Adipose_Subcutaneous7	-2.0349	0.5771	0.0004214	+-???	0.1121	163.093	41	12	29	NA	NA	NA	NA
MID_BMI	ALLERGIES	VENOM_BEE	ENSG00000173531	MST1	Small_Intestine_Terminal_Ileum	1.3664	0.4007	0.00065	++???	0.1448	163.093	41	12	29	NA	NA	NA	NA
LOW_BMI	ALLERGIES	ERYTHROMYCIN	ENSG00000164078	MST1R	Skin_Sun_Exposed_Lower_leg	2.2554	0.6861	0.001012	++??	0.2233	174.065	3348	828	1362	1010	95	53	NA
LOW_BMI	ALLERGIES	ERYTHROMYCIN	ENSG00000164078	MST1R	Adipose_Visceral_Omentum	2.5062	0.676	0.0002093	++??	0.4854	174.065	44	17	27	NA	NA	NA	NA
LOW_BMI	ALLERGIES	ERYTHROMYCIN	ENSG00000004534	RBM6	CMC_DLPFC	-2.178	0.6881	0.001551	--?	0.2987	174.065	44	17	27	NA	NA	NA	NA
LOW_BMI	ALLERGIES	ERYTHROMYCIN	ENSG00000004534	RBM6	Brain_Hippocampus	-1.7058	0.5393	0.001561	--??	0.2716	174.065	44	17	27	NA	NA	NA	NA
LOW_BMI	ALLERGIES	ERYTHROMYCIN	ENSG00000004534	RBM6	Adrenal_Gland	-1.4011	0.4468	0.001713	--??	0.2881	174.065	44	17	27	NA	NA	NA	NA
LOW_BMI	ALLERGIES	ERYTHROMYCIN	ENSG00000004534	RBM6	Brain_Substantia_nigra	-1.3719	0.4311	0.00146	--??	0.2828	174.065	44	17	27	NA	NA	NA	NA
LOW_BMI	ALLERGIES	ERYTHROMYCIN	ENSG00000004534	RBM6	Brain_Anterior_cingulate_cortex_BA24	-1.2845	0.3944	0.001125	--??	0.363	174.065	44	17	27	NA	NA	NA	NA
LOW_BMI	ALLERGIES	ERYTHROMYCIN	ENSG00000004534	RBM6	Brain_Spinal_cord_cervical_c-1	-1.2164	0.3795	0.001349	--??	0.2874	174.065	44	17	27	NA	NA	NA	NA
LOW_BMI	ALLERGIES	ERYTHROMYCIN	ENSG00000004534	RBM6	Spleen	-1.1677	0.3693	0.001568	--??	0.2901	174.065	44	17	27	NA	NA	NA	NA
LOW_BMI	ALLERGIES	ERYTHROMYCIN	ENSG00000004534	RBM6	Brain_Cortex	-1.118	0.3561	0.001694	--??	0.2404	174.065	44	17	27	NA	NA	NA	NA
LOW_BMI	ALLERGIES	ERYTHROMYCIN	ENSG00000004534	RBM6	Skin_Not_Sun_Exposed_Suprapubic	-1.0833	0.3456	0.001718	--??	0.2731	174.065	44	17	27	NA	NA	NA	NA
LOW_BMI	ALLERGIES	ERYTHROMYCIN	ENSG00000004534	RBM6	Nerve_Tibial	-1.0204	0.3211	0.001483	--??	0.2655	174.065	44	17	27	NA	NA	NA	NA
LOW_BMI	ALLERGIES	ERYTHROMYCIN	ENSG00000004534	RBM6	Stomach	-1.0162	0.3234	0.001677	--??	0.2112	174.065	44	17	27	NA	NA	NA	NA
LOW_BMI	ALLERGIES	ERYTHROMYCIN	ENSG00000004534	RBM6	Artery_Tibial	-0.9863	0.3115	0.001543	--??	0.2957	174.065	44	17	27	NA	NA	NA	NA
LOW_BMI	ALLERGIES	ERYTHROMYCIN	ENSG00000004534	RBM6	Adipose_Visceral_Omentum	-0.9744	0.3042	0.001359	--??	0.3013	174.065	44	17	27	NA	NA	NA	NA
LOW_BMI	ALLERGIES	ERYTHROMYCIN	ENSG00000004534	RBM6	Pancreas	-0.9674	0.3037	0.001446	--??	0.2679	174.065	44	17	27	NA	NA	NA	NA
LOW_BMI	ALLERGIES	ERYTHROMYCIN	ENSG00000004534	RBM6	Colon_Sigmoid	-0.9611	0.3004	0.001376	--??	0.2837	174.065	44	17	27	NA	NA	NA	NA
LOW_BMI	ALLERGIES	ERYTHROMYCIN	ENSG00000004534	RBM6	Lung	-0.9309	0.2935	0.001518	--??	0.2672	174.065	44	17	27	NA	NA	NA	NA
LOW_BMI	ALLERGIES	ERYTHROMYCIN	ENSG00000004534	RBM6	Brain_Cerebellum	-0.8972	0.2809	0.001404	--??	0.2978	174.065	44	17	27	NA	NA	NA	NA
LOW_BMI	ALLERGIES	ERYTHROMYCIN	ENSG00000004534	RBM6	Thyroid	-0.8956	0.284	0.001614	--??	0.2746	174.065	44	17	27	NA	NA	NA	NA
LOW_BMI	ALLERGIES	ERYTHROMYCIN	ENSG00000004534	RBM6	Heart_Atrial_Appendage	-0.8955	0.2793	0.001347	--??	0.2054	174.065	44	17	27	NA	NA	NA	NA
LOW_BMI	ALLERGIES	ERYTHROMYCIN	ENSG00000004534	RBM6	Esophagus_Muscularis	-0.877	0.2746	0.001404	--??	0.2636	174.065	44	17	27	NA	NA	NA	NA
LOW_BMI	ALLERGIES	LATEX	ENSG00000239697	TNFSF12	Spleen	-3.7768	1.1807	0.00138	---?	0.7341	304.267	77	15	31	31	NA	NA	NA
LOW_BMI	ALLERGIES	LEVOFLOXACIN	ENSG00000143942	CHAC2	CMC_DLPFC	-8.7205	2.6192	0.0008703	---?	0.4114	229.542	58	10	32	16	NA	NA	NA
LOW_BMI	ALLERGIES	LEVOFLOXACIN	ENSG00000213719	CLIC1	Nerve_Tibial	-1.4962	0.4763	0.001681	---?	0.7281	229.542	58	10	32	16	NA	NA	NA
LOW_BMI	ALLERGIES	LISINOPRIL	ENSG00000173421	CCDC36	Pituitary	2.0585	0.6483	0.001498	+?+?	0.7603	259.869	66	34	NA	32	NA	NA	NA
LOW_BMI	ALLERGIES	NSAIDS	ENSG00000233276	GPX1	Adipose_Visceral_Omentum	3.6547	1.0191	0.0003354	+++?	0.2494	151.07	38	12	16	10	NA	NA	NA
LOW_BMI	ALLERGIES	NSAIDS	ENSG00000178977	LINC00324	Breast_Mammary_Tissue	2.3737	0.7567	0.001707	+++?	0.8415	151.07	38	12	16	10	NA	NA	NA
LOW_BMI	ALLERGIES	NSAIDS	ENSG00000164078	MST1R	Lung	2.1564	0.6542	0.0009806	+++?	0.4901	151.07	38	12	16	10	NA	NA	NA
LOW_BMI	ALLERGIES	NSAIDS	ENSG00000225697	SLC26A6	Brain_Hippocampus	-2.9795	0.8016	0.0002016	---?	0.04333	151.07	38	12	16	10	NA	NA	NA
LOW_BMI	ALLERGIES	NSAIDS	ENSG00000172046	USP19	Artery_Aorta	3.4645	1.0731	0.001244	+++?	0.01722	151.07	38	12	16	10	NA	NA	NA
LOW_BMI	ALLERGIES	PEANUT	ENSG00000162458	FBLIM1	CMC_DLPFC	7.019	2.2033	0.001444	+++?	0.3639	253.377	64	18	28	18	NA	NA	NA
LOW_BMI	ALLERGIES	PENICILLIN	ENSG00000177479	ARIH2	Adrenal_Gland	-0.4627	0.1433	0.001248	---+	0.02482	2797.4	793	202	301	273	17	NA	NA
LOW_BMI	ALLERGIES	PENICILLIN	ENSG00000178149	DALRD3	Brain_Cortex	-0.5865	0.1652	0.0003837	---+	0.2059	2797.4	793	202	301	273	17	NA	NA
LOW_BMI	ALLERGIES	PENICILLIN	ENSG00000178700	DHFR2	DGN_Whole_Blood	0.4579	0.1399	0.001067	+++-	0.4089	2797.4	793	202	301	273	17	NA	NA
LOW_BMI	ALLERGIES	POLLEN	ENSG00000183762	KREMEN1	Testis	-1.1395	0.3549	0.001323	---?	0.9569	210.278	53	17	18	18	NA	NA	NA
LOW_BMI	ALLERGIES	SHELLFISH	ENSG00000213719	CLIC1	Muscle_Skeletal	-1.8149	0.5202	0.000485	---?	0.6564	774.023	200	75	45	80	NA	NA	NA
LOW_BMI	ALLERGIES	SULFA_SULFONAMIDES	ENSG00000178700	DHFR2	DGN_Whole_Blood	0.7419	0.2193	0.000717	+++?	0.5277	1092.91	289	45	165	79	NA	NA	NA
LOW_BMI	ALLERGIES	SULFA_SULFONAMIDES	ENSG00000178700	DHFR2	Esophagus_Muscularis	0.9156	0.2854	0.001336	+++?	0.933	1092.91	289	45	165	79	NA	NA	NA
LOW_BMI	ALLERGIES	SULFA_SULFONAMIDES	ENSG00000197728	RPS26	Nerve_Tibial	0.2521	0.08	0.001619	-++?	0.1532	1092.91	289	45	165	79	NA	NA	NA
LOW_BMI	ALLERGIES	SULFA_SULFONAMIDES	ENSG00000239697	TNFSF12	Breast_Mammary_Tissue	-1.9954	0.5998	0.0008776	---?	0.009819	1092.91	289	45	165	79	NA	NA	NA
LOW_BMI	ALLERGIES	TETRACYCLINE	ENSG00000114268	PFKFB4	Skin_Not_Sun_Exposed_Suprapubic	-1.5071	0.4296	0.0004514	?--?	0.509	111.29	28	NA	17	11	NA	NA	NA
