## Supplemental Table 15 for "The Phenome-wide Consequences of Anorexia Nervosa Genes"

### Sheet: Available_phenotypes
Group	Trait	Phenotype_type
FAMILY_HISTORY	FIRST_DEGREE_ALCOHOL_ABUSE	Categorical
FAMILY_HISTORY	FIRST_DEGREE_ALCOHOL_DRUG	Categorical
FAMILY_HISTORY	FIRST_DEGREE_ALLERGIES	Categorical
FAMILY_HISTORY	FIRST_DEGREE_ALZHEIMERS_DISEASE	Categorical
FAMILY_HISTORY	FIRST_DEGREE_ANEMIA	Categorical
FAMILY_HISTORY	FIRST_DEGREE_ANXIETY	Categorical
FAMILY_HISTORY	FIRST_DEGREE_AORTIC_ANEURYSM	Categorical
FAMILY_HISTORY	FIRST_DEGREE_ARRHYTHMIA	Categorical
FAMILY_HISTORY	FIRST_DEGREE_ARTHRITIS	Categorical
FAMILY_HISTORY	FIRST_DEGREE_ASTHMA	Categorical
FAMILY_HISTORY	FIRST_DEGREE_BIPOLAR_DISORDER	Categorical
FAMILY_HISTORY	FIRST_DEGREE_BLOOD_DISEASE	Categorical
FAMILY_HISTORY	FIRST_DEGREE_BRAIN_TUMOR	Categorical
FAMILY_HISTORY	FIRST_DEGREE_BREAST_CANCER	Categorical
FAMILY_HISTORY	FIRST_DEGREE_CABG	Categorical
FAMILY_HISTORY	FIRST_DEGREE_CANCER	Categorical
FAMILY_HISTORY	FIRST_DEGREE_CARDIAC_DISEASE	Categorical
FAMILY_HISTORY	FIRST_DEGREE_CATARACTS	Categorical
FAMILY_HISTORY	FIRST_DEGREE_CIRRHOSIS	Categorical
FAMILY_HISTORY	FIRST_DEGREE_CKD	Categorical
FAMILY_HISTORY	FIRST_DEGREE_COLON_CANCER	Categorical
FAMILY_HISTORY	FIRST_DEGREE_CONGESTIVE_HEART_FAILURE	Categorical
FAMILY_HISTORY	FIRST_DEGREE_COPD	Categorical
FAMILY_HISTORY	FIRST_DEGREE_CORONARY_ARTERY_DISEASE	Categorical
FAMILY_HISTORY	FIRST_DEGREE_CROHNS_DISEASE	Categorical
FAMILY_HISTORY	FIRST_DEGREE_DEMENTIA	Categorical
FAMILY_HISTORY	FIRST_DEGREE_DEPRESSION	Categorical
FAMILY_HISTORY	FIRST_DEGREE_DIABETES	Categorical
FAMILY_HISTORY	FIRST_DEGREE_DIABETES_MELLITUS	Categorical
FAMILY_HISTORY	FIRST_DEGREE_DIALYSIS	Categorical
FAMILY_HISTORY	FIRST_DEGREE_EARLY_DEATH	Categorical
FAMILY_HISTORY	FIRST_DEGREE_GENETIC	Categorical
FAMILY_HISTORY	FIRST_DEGREE_GENITOURINARY	Categorical
FAMILY_HISTORY	FIRST_DEGREE_GI	Categorical
FAMILY_HISTORY	FIRST_DEGREE_GLAUCOMA	Categorical
FAMILY_HISTORY	FIRST_DEGREE_HEALTHY	Categorical
FAMILY_HISTORY	FIRST_DEGREE_HEART	Categorical
FAMILY_HISTORY	FIRST_DEGREE_HEART_ATTACK	Categorical
FAMILY_HISTORY	FIRST_DEGREE_HEART_DISEASE	Categorical
FAMILY_HISTORY	FIRST_DEGREE_HEART_FAILURE	Categorical
FAMILY_HISTORY	FIRST_DEGREE_HEPATITIS_B	Categorical
FAMILY_HISTORY	FIRST_DEGREE_HEPATITIS_C	Categorical
FAMILY_HISTORY	FIRST_DEGREE_HIGH_BLOOD_PRESSURE	Categorical
FAMILY_HISTORY	FIRST_DEGREE_HIGH_CHOLESTEROL	Categorical
FAMILY_HISTORY	FIRST_DEGREE_HIV	Categorical
FAMILY_HISTORY	FIRST_DEGREE_HYPERLIPIDEMIA	Categorical
FAMILY_HISTORY	FIRST_DEGREE_HYPERTENSION	Categorical
FAMILY_HISTORY	FIRST_DEGREE_HYPERTHYROIDISM	Categorical
FAMILY_HISTORY	FIRST_DEGREE_HYPOTHYROIDISM	Categorical
FAMILY_HISTORY	FIRST_DEGREE_KIDNEY_DISEASE	Categorical
FAMILY_HISTORY	FIRST_DEGREE_KIDNEY_FAILURE	Categorical
FAMILY_HISTORY	FIRST_DEGREE_KIDNEY_STONES	Categorical
FAMILY_HISTORY	FIRST_DEGREE_LEUKEMIA	Categorical
FAMILY_HISTORY	FIRST_DEGREE_LIPIDS	Categorical
FAMILY_HISTORY	FIRST_DEGREE_LIVER_DISEASE	Categorical
FAMILY_HISTORY	FIRST_DEGREE_LUNG_CANCER	Categorical
FAMILY_HISTORY	FIRST_DEGREE_LUNG_DISEASE	Categorical
FAMILY_HISTORY	FIRST_DEGREE_LUPUS_OTHER_AUTOIMMUNE	Categorical
FAMILY_HISTORY	FIRST_DEGREE_LYMPHOMA	Categorical
FAMILY_HISTORY	FIRST_DEGREE_MACULAR_DEGENERATION	Categorical
FAMILY_HISTORY	FIRST_DEGREE_MELANOMA	Categorical
FAMILY_HISTORY	FIRST_DEGREE_MENTAL_ILLNESS	Categorical
FAMILY_HISTORY	FIRST_DEGREE_MIGRAINES	Categorical
FAMILY_HISTORY	FIRST_DEGREE_MULTIPLE_SCLEROSIS	Categorical
FAMILY_HISTORY	FIRST_DEGREE_MYOCARDIAL_INFARCTION	Categorical
FAMILY_HISTORY	FIRST_DEGREE_NEURO_EPILEPSY	Categorical
FAMILY_HISTORY	FIRST_DEGREE_NO_KNOWN_PROBLEMS	Categorical
FAMILY_HISTORY	FIRST_DEGREE_NONCONTRIBUTORY	Categorical
FAMILY_HISTORY	FIRST_DEGREE_OBESITY	Categorical
FAMILY_HISTORY	FIRST_DEGREE_OSTEOPOROSIS	Categorical
FAMILY_HISTORY	FIRST_DEGREE_OTHER	Categorical
FAMILY_HISTORY	FIRST_DEGREE_OTHER_CANCER	Categorical
FAMILY_HISTORY	FIRST_DEGREE_OTHER_EYE_DISEASE	Categorical
FAMILY_HISTORY	FIRST_DEGREE_OTHER_SPECIFIC_NEUROLOGICAL_DISORDERS	Categorical
FAMILY_HISTORY	FIRST_DEGREE_OVARIAN_CANCER	Categorical
FAMILY_HISTORY	FIRST_DEGREE_PANCREATIC_CANCER	Categorical
FAMILY_HISTORY	FIRST_DEGREE_PARKINSONS_DISEASE	Categorical
FAMILY_HISTORY	FIRST_DEGREE_PREMATURE_CAD	Categorical
FAMILY_HISTORY	FIRST_DEGREE_PROSTATE_CANCER	Categorical
FAMILY_HISTORY	FIRST_DEGREE_PSYCHIATRY	Categorical
FAMILY_HISTORY	FIRST_DEGREE_PULMONARY_EMBOLISM	Categorical
FAMILY_HISTORY	FIRST_DEGREE_RENAL_FAILURE	Categorical
FAMILY_HISTORY	FIRST_DEGREE_RHEUMATOID_ARTHRITIS	Categorical
FAMILY_HISTORY	FIRST_DEGREE_SARCOIDOSIS	Categorical
FAMILY_HISTORY	FIRST_DEGREE_SEIZURES	Categorical
FAMILY_HISTORY	FIRST_DEGREE_SKIN_CANCER	Categorical
FAMILY_HISTORY	FIRST_DEGREE_STOMACH_CANCER	Categorical
FAMILY_HISTORY	FIRST_DEGREE_STROKE	Categorical
FAMILY_HISTORY	FIRST_DEGREE_SUBSTANCE_ABUSE	Categorical
FAMILY_HISTORY	FIRST_DEGREE_TB	Categorical
FAMILY_HISTORY	FIRST_DEGREE_THYROID	Categorical
FAMILY_HISTORY	FIRST_DEGREE_THYROID_CANCER	Categorical
FAMILY_HISTORY	FIRST_DEGREE_THYROID_CONDITION	Categorical
FAMILY_HISTORY	FIRST_DEGREE_THYROID_DISEASE	Categorical
FAMILY_HISTORY	FIRST_DEGREE_TYPE_II_DIABETES_	Categorical
FAMILY_HISTORY	FIRST_DEGREE_ULCERATIVE_COLITIS	Categorical
FAMILY_HISTORY	FIRST_DEGREE_UTERINE_CANCER	Categorical
FAMILY_HISTORY	FIRST_DEGREE_WELL	Categorical
FAMILY_HISTORY	SECOND_DEGREE_ALZHEIMERS_DISEASE	Categorical
FAMILY_HISTORY	SECOND_DEGREE_ARTHRITIS	Categorical
FAMILY_HISTORY	SECOND_DEGREE_ASTHMA	Categorical
FAMILY_HISTORY	SECOND_DEGREE_BREAST_CANCER	Categorical
FAMILY_HISTORY	SECOND_DEGREE_CANCER	Categorical
FAMILY_HISTORY	SECOND_DEGREE_CATARACTS	Categorical
FAMILY_HISTORY	SECOND_DEGREE_COLON_CANCER	Categorical
FAMILY_HISTORY	SECOND_DEGREE_CORONARY_ARTERY_DISEASE	Categorical
FAMILY_HISTORY	SECOND_DEGREE_DEPRESSION	Categorical
FAMILY_HISTORY	SECOND_DEGREE_DIABETES	Categorical
FAMILY_HISTORY	SECOND_DEGREE_DIABETES_MELLITUS	Categorical
FAMILY_HISTORY	SECOND_DEGREE_GI	Categorical
FAMILY_HISTORY	SECOND_DEGREE_GLAUCOMA	Categorical
FAMILY_HISTORY	SECOND_DEGREE_HEART	Categorical
FAMILY_HISTORY	SECOND_DEGREE_HEART_ATTACK	Categorical
FAMILY_HISTORY	SECOND_DEGREE_HEART_DISEASE	Categorical
FAMILY_HISTORY	SECOND_DEGREE_HIGH_BLOOD_PRESSURE	Categorical
FAMILY_HISTORY	SECOND_DEGREE_HYPERTENSION	Categorical
FAMILY_HISTORY	SECOND_DEGREE_HYPOTHYROIDISM	Categorical
FAMILY_HISTORY	SECOND_DEGREE_LEUKEMIA	Categorical
FAMILY_HISTORY	SECOND_DEGREE_LIPIDS	Categorical
FAMILY_HISTORY	SECOND_DEGREE_LUNG_CANCER	Categorical
FAMILY_HISTORY	SECOND_DEGREE_LUNG_DISEASE	Categorical
FAMILY_HISTORY	SECOND_DEGREE_LUPUS_OTHER_AUTOIMMUNE	Categorical
FAMILY_HISTORY	SECOND_DEGREE_MYOCARDIAL_INFARCTION	Categorical
FAMILY_HISTORY	SECOND_DEGREE_NO_KNOWN_PROBLEMS	Categorical
FAMILY_HISTORY	SECOND_DEGREE_NONCONTRIBUTORY	Categorical
FAMILY_HISTORY	SECOND_DEGREE_OSTEOPOROSIS	Categorical
FAMILY_HISTORY	SECOND_DEGREE_OTHER	Categorical
FAMILY_HISTORY	SECOND_DEGREE_OTHER_CANCER	Categorical
FAMILY_HISTORY	SECOND_DEGREE_OVARIAN_CANCER	Categorical
FAMILY_HISTORY	SECOND_DEGREE_PANCREATIC_CANCER	Categorical
FAMILY_HISTORY	SECOND_DEGREE_PARKINSONS_DISEASE	Categorical
FAMILY_HISTORY	SECOND_DEGREE_PROSTATE_CANCER	Categorical
FAMILY_HISTORY	SECOND_DEGREE_PSYCHIATRY	Categorical
FAMILY_HISTORY	SECOND_DEGREE_RENAL_FAILURE	Categorical
FAMILY_HISTORY	SECOND_DEGREE_RHEUMATOID_ARTHRITIS	Categorical
FAMILY_HISTORY	SECOND_DEGREE_STOMACH_CANCER	Categorical
FAMILY_HISTORY	SECOND_DEGREE_STROKE	Categorical
FAMILY_HISTORY	SECOND_DEGREE_THYROID	Categorical
FAMILY_HISTORY	SECOND_DEGREE_UTERINE_CANCER	Categorical
FAMILY_HISTORY	THIRD_DEGREE_BREAST_CANCER	Categorical
FAMILY_HISTORY	THIRD_DEGREE_CANCER	Categorical
FAMILY_HISTORY	THIRD_DEGREE_COLON_CANCER	Categorical
FAMILY_HISTORY	THIRD_DEGREE_DIABETES	Categorical
FAMILY_HISTORY	THIRD_DEGREE_OVARIAN_CANCER	Categorical

### Sheet: Results
Category	Phenotype	Phenotype_Measure	Other_Phenotype_Notes	ENSGID_Gene	Gene_Name	Tissue	Effect	SE	P	Direction	HetP	NEFF	Ncases_Total	N_AA	N_EA	N_HA	N_ESA	N_SAS	N_NA
LOW_BMI	FAMILY_HISTORY	FIRST_DEGREE_HIV		ENSG00000170430	MGMT	Brain_Hippocampus	2.6691	0.5378	6.927e-07	+?+??	0.384	130.6	33	17	NA	16	NA	NA	NA
LOW_BMI	FAMILY_HISTORY	FIRST_DEGREE_HIV		ENSG00000170430	MGMT	Adipose_Subcutaneous	1.7333	0.3871	7.531e-06	+?+??	0.4666	130.6	33	17	NA	16	NA	NA	NA
LOW_BMI	FAMILY_HISTORY	FIRST_DEGREE_HIV		ENSG00000170430	MGMT	Brain_Caudate_basal_ganglia	1.9146	0.4353	1.092e-05	+?+??	0.4263	130.6	33	17	NA	16	NA	NA	NA
LOW_BMI	FAMILY_HISTORY	FIRST_DEGREE_HIV		ENSG00000170430	MGMT	Brain_Amygdala	1.6015	0.3649	1.137e-05	+?+??	0.9237	130.6	33	17	NA	16	NA	NA	NA
OVERALL	FAMILY_HISTORY	FIRST_DEGREE_KIDNEY_FAILURE		ENSG00000108001	EBF3	Spleen	1.3192	0.303	1.338e-05	+++???	0.4563	290.946	75	28	23	24	NA	NA	NA
LOW_BMI	FAMILY_HISTORY	FIRST_DEGREE_HIV		ENSG00000170430	MGMT	Colon_Sigmoid	1.6435	0.3791	1.459e-05	+?+??	0.1935	130.6	33	17	NA	16	NA	NA	NA
LOW_BMI	FAMILY_HISTORY	FIRST_DEGREE_HIV		ENSG00000170430	MGMT	Pancreas	2.0502	0.477	1.721e-05	+?+??	0.1332	130.6	33	17	NA	16	NA	NA	NA
OVERALL	FAMILY_HISTORY	FIRST_DEGREE_HIV		ENSG00000170430	MGMT	Adipose_Subcutaneous	0.6905	0.1638	2.484e-05	+++???	0.6878	653.117	166	62	14	90	NA	NA	NA
LOW_BMI	FAMILY_HISTORY	FIRST_DEGREE_HIV		ENSG00000170430	MGMT	Thyroid	1.6776	0.3988	2.588e-05	+?+??	0.2505	130.6	33	17	NA	16	NA	NA	NA
LOW_BMI	FAMILY_HISTORY	FIRST_DEGREE_HIV		ENSG00000170430	MGMT	Stomach	1.8971	0.4532	2.837e-05	+?+??	0.1212	130.6	33	17	NA	16	NA	NA	NA
LOW_BMI	FAMILY_HISTORY	FIRST_DEGREE_HIV		ENSG00000170430	MGMT	Whole_Blood	2.2669	0.5429	2.978e-05	+?+??	0.2182	130.6	33	17	NA	16	NA	NA	NA
LOW_BMI	FAMILY_HISTORY	FIRST_DEGREE_HIV		ENSG00000170430	MGMT	Skin_Sun_Exposed_Lower_leg	1.6517	0.3956	2.981e-05	+?+??	0.1953	130.6	33	17	NA	16	NA	NA	NA
LOW_BMI	FAMILY_HISTORY	FIRST_DEGREE_HIV		ENSG00000170430	MGMT	Cells_EBV-transformed_lymphocytes	2.1088	0.5067	3.163e-05	+?+??	0.1425	130.6	33	17	NA	16	NA	NA	NA
LOW_BMI	FAMILY_HISTORY	FIRST_DEGREE_LIPIDS		ENSG00000213672	NCKIPSD	Colon_Transverse	-0.6345	0.1541	3.825e-05	---+-	0.6517	1088.65	297	47	135	89	16	10	NA
OVERALL	FAMILY_HISTORY	FIRST_DEGREE_CIRRHOSIS		ENSG00000170430	MGMT	Brain_Amygdala	1.2064	0.2936	3.975e-05	+?+???	0.04839	195.252	49	15	NA	34	NA	NA	NA
LOW_BMI	FAMILY_HISTORY	FIRST_DEGREE_HIV		ENSG00000170430	MGMT	Artery_Aorta	1.5479	0.3785	4.315e-05	+?+??	0.2185	130.6	33	17	NA	16	NA	NA	NA
OVERALL	FAMILY_HISTORY	FIRST_DEGREE_HIV		ENSG00000170430	MGMT	Brain_Caudate_basal_ganglia	0.7644	0.1881	4.84e-05	+++???	0.6919	653.117	166	62	14	90	NA	NA	NA
OVERALL	FAMILY_HISTORY	FIRST_DEGREE_ARTHRITIS		ENSG00000197728	RPS26	Minor_Salivary_Gland	-0.318	0.0783	4.847e-05	---?++	0.1432	3501.98	943	245	304	349	22	23	NA
LOW_BMI	FAMILY_HISTORY	FIRST_DEGREE_HIV		ENSG00000170430	MGMT	Spleen	0.9931	0.245	5.054e-05	+?+??	0.1984	130.6	33	17	NA	16	NA	NA	NA
LOW_BMI	FAMILY_HISTORY	FIRST_DEGREE_HIV		ENSG00000170430	MGMT	Heart_Left_Ventricle	1.8387	0.4549	5.296e-05	+?+??	0.4717	130.6	33	17	NA	16	NA	NA	NA
LOW_BMI	FAMILY_HISTORY	FIRST_DEGREE_HIV		ENSG00000170430	MGMT	Adrenal_Gland	1.8023	0.4462	5.369e-05	+?+??	0.07211	130.6	33	17	NA	16	NA	NA	NA
MID_BMI	FAMILY_HISTORY	SECOND_DEGREE_OVARIAN_CANCER		ENSG00000164078	MST1R	Adipose_Visceral_Omentum	1.819	0.451	5.502e-05	+++??	0.06417	427.144	109	23	32	54	NA	NA	NA
LOW_BMI	FAMILY_HISTORY	FIRST_DEGREE_HIV		ENSG00000170430	MGMT	Testis	1.5388	0.3817	5.554e-05	+?+??	0.0548	130.6	33	17	NA	16	NA	NA	NA
OVERALL	FAMILY_HISTORY	THIRD_DEGREE_BREAST_CANCER		ENSG00000178252	WDR6	Testis	0.6191	0.1538	5.681e-05	+++???	0.2182	874.406	223	60	91	72	NA	NA	NA
OVERALL	FAMILY_HISTORY	FIRST_DEGREE_PANCREATIC_CANCER		ENSG00000115239	ASB3	Skin_Not_Sun_Exposed_Suprapubic	-2.5092	0.6251	5.966e-05	---???	0.6892	484.67	122	27	65	30	NA	NA	NA
LOW_BMI	FAMILY_HISTORY	FIRST_DEGREE_HIV		ENSG00000170430	MGMT	Skin_Not_Sun_Exposed_Suprapubic	1.3815	0.3454	6.347e-05	+?+??	0.2178	130.6	33	17	NA	16	NA	NA	NA
OVERALL	FAMILY_HISTORY	FIRST_DEGREE_HIV		ENSG00000170430	MGMT	Small_Intestine_Terminal_Ileum	0.906	0.227	6.578e-05	+++???	0.4616	653.117	166	62	14	90	NA	NA	NA
MID_BMI	FAMILY_HISTORY	FIRST_DEGREE_HEART_DISEASE		ENSG00000168036	CTNNB1	Brain_Nucleus_accumbens_basal_ganglia	-0.6796	0.1704	6.671e-05	---++	0.5662	3036.7	837	166	323	302	15	31	NA
OVERALL	FAMILY_HISTORY	FIRST_DEGREE_HIV		ENSG00000170430	MGMT	Spleen	0.4334	0.1087	6.697e-05	+++???	0.8833	653.117	166	62	14	90	NA	NA	NA
OVERALL	FAMILY_HISTORY	FIRST_DEGREE_KIDNEY_FAILURE		ENSG00000108001	EBF3	CMC_DLPFC	3.7893	0.9509	6.754e-05	+++???	0.2219	290.946	75	28	23	24	NA	NA	NA
OVERALL	FAMILY_HISTORY	FIRST_DEGREE_HIV		ENSG00000170430	MGMT	Cells_EBV-transformed_lymphocytes	0.8446	0.2134	7.57e-05	+++???	0.4868	653.117	166	62	14	90	NA	NA	NA
LOW_BMI	FAMILY_HISTORY	FIRST_DEGREE_HIV		ENSG00000170430	MGMT	Colon_Transverse	1.6657	0.4223	8.012e-05	+?+??	0.1475	130.6	33	17	NA	16	NA	NA	NA
MID_BMI	FAMILY_HISTORY	SECOND_DEGREE_BREAST_CANCER		ENSG00000145029	NICN1	Esophagus_Gastroesophageal_Junction	-0.9729	0.2469	8.111e-05	---?-	0.8391	1959.77	518	131	208	166	13	NA	NA
OVERALL	FAMILY_HISTORY	FIRST_DEGREE_HIV		ENSG00000170430	MGMT	Testis	0.6014	0.1528	8.285e-05	+++???	0.4687	653.117	166	62	14	90	NA	NA	NA
OVERALL	FAMILY_HISTORY	FIRST_DEGREE_HIV		ENSG00000170430	MGMT	Heart_Left_Ventricle	0.7577	0.1927	8.437e-05	+++???	0.5569	653.117	166	62	14	90	NA	NA	NA
MID_BMI	FAMILY_HISTORY	SECOND_DEGREE_COLON_CANCER		ENSG00000139531	SUOX	Pituitary	0.577	0.1468	8.466e-05	+++??	0.7835	848.659	225	64	96	65	NA	NA	NA
OVERALL	FAMILY_HISTORY	FIRST_DEGREE_KIDNEY_STONES		ENSG00000172037	LAMB2	Brain_Hippocampus	-2.2171	0.5641	8.483e-05	?--???	0.6764	135.687	34	NA	18	16	NA	NA	NA
LOW_BMI	FAMILY_HISTORY	FIRST_DEGREE_HIV		ENSG00000170430	MGMT	Nerve_Tibial	1.5584	0.3987	9.264e-05	+?+??	0.6096	130.6	33	17	NA	16	NA	NA	NA
OVERALL	FAMILY_HISTORY	FIRST_DEGREE_HIV		ENSG00000170430	MGMT	Stomach	0.6931	0.1779	9.729e-05	+++???	0.512	653.117	166	62	14	90	NA	NA	NA
LOW_BMI	FAMILY_HISTORY	FIRST_DEGREE_HIV		ENSG00000170430	MGMT	Cells_Transformed_fibroblasts	1.5058	0.3864	9.75e-05	+?+??	0.1155	130.6	33	17	NA	16	NA	NA	NA
MID_BMI	FAMILY_HISTORY	SECOND_DEGREE_OVARIAN_CANCER		ENSG00000145029	NICN1	Esophagus_Mucosa	-1.9566	0.5031	0.0001008	---??	0.6237	427.144	109	23	32	54	NA	NA	NA
OVERALL	FAMILY_HISTORY	FIRST_DEGREE_HYPERTENSION		ENSG00000178467	P4HTM	Adipose_Visceral_Omentum	0.4308	0.111	0.0001038	++++++	0.8332	18251.2	7191	2428	1626	2748	252	119	18
MID_BMI	FAMILY_HISTORY	FIRST_DEGREE_HYPERTENSION		ENSG00000178467	P4HTM	Adipose_Visceral_Omentum	0.6207	0.1599	0.0001038	++++-	0.9342	8923.06	3503	1190	790	1345	121	57	NA
MID_BMI	FAMILY_HISTORY	SECOND_DEGREE_OVARIAN_CANCER		ENSG00000164068	RNF123	Skin_Not_Sun_Exposed_Suprapubic	1.3945	0.3602	0.0001082	+++??	0.9202	427.144	109	23	32	54	NA	NA	NA
OVERALL	FAMILY_HISTORY	FIRST_DEGREE_DIABETES		ENSG00000139531	SUOX	Esophagus_Gastroesophageal_Junction	-0.1789	0.0462	0.0001083	------	0.7516	18410.4	7708	2453	1482	3373	191	192	17
OVERALL	FAMILY_HISTORY	FIRST_DEGREE_HYPERTENSION		ENSG00000173421	CCDC36	Esophagus_Gastroesophageal_Junction	0.178	0.046	0.0001095	++++++	0.8252	18251.2	7191	2428	1626	2748	252	119	18
LOW_BMI	FAMILY_HISTORY	FIRST_DEGREE_HIV		ENSG00000170430	MGMT	Lung	1.6034	0.4147	0.0001103	+?+??	0.3128	130.6	33	17	NA	16	NA	NA	NA
LOW_BMI	FAMILY_HISTORY	FIRST_DEGREE_HIV		ENSG00000170430	MGMT	Liver	1.8592	0.4812	0.0001117	+?+??	0.06868	130.6	33	17	NA	16	NA	NA	NA
OVERALL	FAMILY_HISTORY	FIRST_DEGREE_ARTHRITIS		ENSG00000139531	SUOX	Brain_Cortex	0.417	0.108	0.0001134	+++?--	0.1633	3501.98	943	245	304	349	22	23	NA
MID_BMI	FAMILY_HISTORY	SECOND_DEGREE_OVARIAN_CANCER		ENSG00000164068	RNF123	Brain_Putamen_basal_ganglia	1.4402	0.374	0.0001176	+++??	0.1551	427.144	109	23	32	54	NA	NA	NA
MID_BMI	FAMILY_HISTORY	SECOND_DEGREE_HYPERTENSION		ENSG00000239697	TNFSF12	Whole_Blood	-0.5914	0.1536	0.0001184	---??	0.6804	1466.53	394	175	63	156	NA	NA	NA
HIGH_BMI	FAMILY_HISTORY	FIRST_DEGREE_ALCOHOL_DRUG		ENSG00000197496	SLC2A10	Cells_Transformed_fibroblasts	-1.076	0.2798	0.0001205	---??	0.2816	453.688	121	39	24	58	NA	NA	NA
OVERALL	FAMILY_HISTORY	FIRST_DEGREE_BLOOD_DISEASE		ENSG00000197496	SLC2A10	Adipose_Visceral_Omentum	0.8751	0.2278	0.0001219	+++???	0.04891	807.696	208	62	86	60	NA	NA	NA
OVERALL	FAMILY_HISTORY	FIRST_DEGREE_HYPERTENSION		ENSG00000173421	CCDC36	Heart_Left_Ventricle	0.2471	0.0647	0.0001345	++++++	0.9923	18251.2	7191	2428	1626	2748	252	119	18
MID_BMI	FAMILY_HISTORY	SECOND_DEGREE_OVARIAN_CANCER		ENSG00000164068	RNF123	Thyroid	1.3045	0.3419	0.0001357	+++??	0.5126	427.144	109	23	32	54	NA	NA	NA
OVERALL	FAMILY_HISTORY	FIRST_DEGREE_HIV		ENSG00000170430	MGMT	Brain_Nucleus_accumbens_basal_ganglia	1.094	0.2869	0.0001372	+++???	0.3755	653.117	166	62	14	90	NA	NA	NA
MID_BMI	FAMILY_HISTORY	FIRST_DEGREE_COPD		ENSG00000213719	CLIC1	Breast_Mammary_Tissue	2.4062	0.6324	0.000142	+++??	0.6172	469.355	119	22	65	32	NA	NA	NA
OVERALL	FAMILY_HISTORY	SECOND_DEGREE_OVARIAN_CANCER		ENSG00000145029	NICN1	Brain_Caudate_basal_ganglia	-1.6105	0.4237	0.0001442	---???	0.8076	823.601	209	55	66	88	NA	NA	NA
OVERALL	FAMILY_HISTORY	SECOND_DEGREE_NONCONTRIBUTORY		ENSG00000213672	NCKIPSD	Heart_Atrial_Appendage	-0.9511	0.2508	0.0001492	?--???	0.4072	171.502	57	12	19	26	NA	NA	NA
OVERALL	FAMILY_HISTORY	SECOND_DEGREE_CANCER		ENSG00000164062	APEH	Adipose_Subcutaneous	-0.4574	0.1207	0.0001503	---?-+	0.5824	6516.95	1827	473	708	572	59	15	NA
LOW_BMI	FAMILY_HISTORY	FIRST_DEGREE_HIV		ENSG00000170430	MGMT	Brain_Nucleus_accumbens_basal_ganglia	2.5655	0.677	0.0001508	+?+??	0.1067	130.6	33	17	NA	16	NA	NA	NA
MID_BMI	FAMILY_HISTORY	FIRST_DEGREE_GI		ENSG00000003756	RBM5	Pituitary	1.9326	0.51	0.000151	+++?+	0.2844	951.753	252	46	97	97	12	NA	NA
OVERALL	FAMILY_HISTORY	FIRST_DEGREE_HIV		ENSG00000170430	MGMT	Artery_Aorta	0.5983	0.1584	0.0001581	+++???	0.4583	653.117	166	62	14	90	NA	NA	NA
OVERALL	FAMILY_HISTORY	FIRST_DEGREE_HIV		ENSG00000170430	MGMT	Colon_Sigmoid	0.5954	0.1577	0.0001597	+-+???	0.3882	653.117	166	62	14	90	NA	NA	NA
LOW_BMI	FAMILY_HISTORY	SECOND_DEGREE_HEART		ENSG00000172037	LAMB2	Thyroid	-8.7674	2.3223	0.0001598	+-+??	0.1759	549.695	142	20	65	57	NA	NA	NA
MID_BMI	FAMILY_HISTORY	SECOND_DEGREE_BREAST_CANCER		ENSG00000178467	P4HTM	Esophagus_Mucosa	-0.6834	0.1813	0.0001636	---?-	0.9405	1959.77	518	131	208	166	13	NA	NA
OVERALL	FAMILY_HISTORY	SECOND_DEGREE_OVARIAN_CANCER		ENSG00000221883	ARIH2OS	Brain_Substantia_nigra	-0.464	0.1234	0.0001703	---???	0.9271	823.601	209	55	66	88	NA	NA	NA
MID_BMI	FAMILY_HISTORY	FIRST_DEGREE_ARTHRITIS		ENSG00000197728	RPS26	Minor_Salivary_Gland	-0.4311	0.1148	0.0001729	---+?	0.8457	1684.81	449	134	148	157	NA	10	NA
OVERALL	FAMILY_HISTORY	FIRST_DEGREE_HIV		ENSG00000170430	MGMT	Colon_Transverse	0.619	0.165	0.0001757	+++???	0.4167	653.117	166	62	14	90	NA	NA	NA
OVERALL	FAMILY_HISTORY	THIRD_DEGREE_BREAST_CANCER		ENSG00000178252	WDR6	Liver	0.7591	0.2025	0.0001775	+++???	0.1235	874.406	223	60	91	72	NA	NA	NA
MID_BMI	FAMILY_HISTORY	SECOND_DEGREE_BREAST_CANCER		ENSG00000178149	DALRD3	Artery_Tibial	-1.0074	0.2689	0.0001789	---?-	0.5893	1959.77	518	131	208	166	13	NA	NA
LOW_BMI	FAMILY_HISTORY	FIRST_DEGREE_HIV		ENSG00000170430	MGMT	Ovary	1.7865	0.4772	0.0001816	+?+??	0.3521	130.6	33	17	NA	16	NA	NA	NA
LOW_BMI	FAMILY_HISTORY	FIRST_DEGREE_LIPIDS		ENSG00000178252	WDR6	Vagina	0.6777	0.1811	0.0001819	+++-+	0.3193	1088.65	297	47	135	89	16	10	NA
OVERALL	FAMILY_HISTORY	FIRST_DEGREE_ARTHRITIS		ENSG00000197728	RPS26	Artery_Aorta	-0.2196	0.0587	0.0001826	---?++	0.1275	3501.98	943	245	304	349	22	23	NA
MID_BMI	FAMILY_HISTORY	SECOND_DEGREE_COLON_CANCER		ENSG00000139531	SUOX	Esophagus_Gastroesophageal_Junction	0.75	0.2007	0.0001862	+++??	0.666	848.659	225	64	96	65	NA	NA	NA
OVERALL	FAMILY_HISTORY	THIRD_DEGREE_BREAST_CANCER		ENSG00000178252	WDR6	Brain_Cerebellum	0.5334	0.1428	0.0001868	+++???	0.3988	874.406	223	60	91	72	NA	NA	NA
OVERALL	FAMILY_HISTORY	FIRST_DEGREE_HIV		ENSG00000170430	MGMT	Skin_Not_Sun_Exposed_Suprapubic	0.5352	0.1433	0.0001882	+++???	0.7044	653.117	166	62	14	90	NA	NA	NA
MID_BMI	FAMILY_HISTORY	SECOND_DEGREE_OVARIAN_CANCER		ENSG00000164078	MST1R	Artery_Tibial	2.1364	0.5721	0.0001885	+++??	0.2324	427.144	109	23	32	54	NA	NA	NA
OVERALL	FAMILY_HISTORY	SECOND_DEGREE_LUNG_DISEASE		ENSG00000172037	LAMB2	Brain_Hippocampus	13.3533	3.577	0.0001891	?++???	0.2313	119.736	30	NA	19	11	NA	NA	NA
OVERALL	FAMILY_HISTORY	FIRST_DEGREE_HYPERTENSION		ENSG00000173421	CCDC36	Artery_Coronary	0.3024	0.0811	0.0001927	+++-++	0.7501	18251.2	7191	2428	1626	2748	252	119	18
MID_BMI	FAMILY_HISTORY	FIRST_DEGREE_THYROID_CONDITION		ENSG00000162458	FBLIM1	Thyroid	2.6012	0.6981	0.0001943	?++??	0.5196	147.182	37	NA	23	14	NA	NA	NA
OVERALL	FAMILY_HISTORY	FIRST_DEGREE_HYPERTENSION		ENSG00000173421	CCDC36	Esophagus_Muscularis	0.2041	0.0548	0.0001956	++++++	0.7438	18251.2	7191	2428	1626	2748	252	119	18
OVERALL	FAMILY_HISTORY	FIRST_DEGREE_HIV		ENSG00000170430	MGMT	Whole_Blood	0.8152	0.219	0.0001968	+++???	0.5739	653.117	166	62	14	90	NA	NA	NA
OVERALL	FAMILY_HISTORY	FIRST_DEGREE_HYPERTENSION		ENSG00000173421	CCDC36	Colon_Sigmoid	0.1592	0.0428	0.0001969	+++++-	0.9017	18251.2	7191	2428	1626	2748	252	119	18
OVERALL	FAMILY_HISTORY	FIRST_DEGREE_HYPERTENSION		ENSG00000173421	CCDC36	Small_Intestine_Terminal_Ileum	0.2462	0.0661	0.0001976	+++-++	0.8097	18251.2	7191	2428	1626	2748	252	119	18
HIGH_BMI	FAMILY_HISTORY	FIRST_DEGREE_ALCOHOL_DRUG		ENSG00000184500	PROS1	Heart_Left_Ventricle	2.3937	0.6441	0.0002018	+++??	0.3842	453.688	121	39	24	58	NA	NA	NA
OVERALL	FAMILY_HISTORY	FIRST_DEGREE_ULCERATIVE_COLITIS		ENSG00000114383	TUSC2	Pancreas	-2.3276	0.6263	0.0002021	?-????	1	127.426	32	NA	32	NA	NA	NA	NA
OVERALL	FAMILY_HISTORY	FIRST_DEGREE_HIV		ENSG00000170430	MGMT	Skin_Sun_Exposed_Lower_leg	0.6067	0.1635	0.0002057	+++???	0.5905	653.117	166	62	14	90	NA	NA	NA
MID_BMI	FAMILY_HISTORY	SECOND_DEGREE_OVARIAN_CANCER		ENSG00000001617	SEMA3F	Nerve_Tibial	-0.9222	0.2485	0.0002062	---??	0.6576	427.144	109	23	32	54	NA	NA	NA
LOW_BMI	FAMILY_HISTORY	FIRST_DEGREE_HIV		ENSG00000170430	MGMT	Brain_Spinal_cord_cervical_c-1	1.6739	0.4515	0.0002093	+?+??	0.4798	130.6	33	17	NA	16	NA	NA	NA
LOW_BMI	FAMILY_HISTORY	FIRST_DEGREE_LIPIDS		ENSG00000173421	CCDC36	Spleen	-0.9212	0.2494	0.0002216	---+-	0.009325	1088.65	297	47	135	89	16	10	NA
LOW_BMI	FAMILY_HISTORY	FIRST_DEGREE_LIPIDS		ENSG00000173421	CCDC36	Esophagus_Mucosa	-1.2351	0.3347	0.0002241	---+-	0.1418	1088.65	297	47	135	89	16	10	NA
MID_BMI	FAMILY_HISTORY	FIRST_DEGREE_LIPIDS		ENSG00000162458	FBLIM1	Lung	1.391	0.3772	0.0002263	+++++	0.1864	2436.73	665	120	269	221	40	15	NA
LOW_BMI	FAMILY_HISTORY	FIRST_DEGREE_HIV		ENSG00000170430	MGMT	Breast_Mammary_Tissue	1.6523	0.4482	0.000227	+?+??	0.1775	130.6	33	17	NA	16	NA	NA	NA
MID_BMI	FAMILY_HISTORY	SECOND_DEGREE_OVARIAN_CANCER		ENSG00000172046	USP19	Pituitary	-1.534	0.4162	0.0002277	---??	0.6927	427.144	109	23	32	54	NA	NA	NA
LOW_BMI	FAMILY_HISTORY	FIRST_DEGREE_LIPIDS		ENSG00000178252	WDR6	Brain_Cerebellum	0.4739	0.1286	0.0002286	+++-+	0.2902	1088.65	297	47	135	89	16	10	NA
LOW_BMI	FAMILY_HISTORY	FIRST_DEGREE_LIPIDS		ENSG00000178252	WDR6	Colon_Transverse	0.6343	0.1722	0.0002306	+++-+	0.1112	1088.65	297	47	135	89	16	10	NA
LOW_BMI	FAMILY_HISTORY	FIRST_DEGREE_HIV		ENSG00000170430	MGMT	Adipose_Visceral_Omentum	1.4275	0.3881	0.0002351	+?+??	0.298	130.6	33	17	NA	16	NA	NA	NA
MID_BMI	FAMILY_HISTORY	FIRST_DEGREE_ASTHMA		ENSG00000173531	MST1	Colon_Sigmoid	-0.9537	0.2597	0.0002408	-----	0.3815	2307.71	644	207	95	313	17	12	NA
OVERALL	FAMILY_HISTORY	SECOND_DEGREE_PROSTATE_CANCER		ENSG00000178252	WDR6	Brain_Nucleus_accumbens_basal_ganglia	-0.6414	0.1749	0.0002447	---???	0.3999	599.588	152	43	57	52	NA	NA	NA
LOW_BMI	FAMILY_HISTORY	FIRST_DEGREE_LIPIDS		ENSG00000178252	WDR6	Cells_EBV-transformed_lymphocytes	0.5864	0.1599	0.000246	+++-+	0.508	1088.65	297	47	135	89	16	10	NA
OVERALL	FAMILY_HISTORY	FIRST_DEGREE_HYPERTENSION		ENSG00000177352	CCDC71	DGN_Whole_Blood	-0.1214	0.0331	0.0002485	------	0.8894	18251.2	7191	2428	1626	2748	252	119	18
LOW_BMI	FAMILY_HISTORY	FIRST_DEGREE_HIV		ENSG00000170430	MGMT	Pituitary	1.4631	0.3994	0.000249	+?+??	0.8383	130.6	33	17	NA	16	NA	NA	NA
MID_BMI	FAMILY_HISTORY	SECOND_DEGREE_OVARIAN_CANCER		ENSG00000164068	RNF123	Brain_Nucleus_accumbens_basal_ganglia	1.4338	0.3915	0.0002502	+++??	0.5817	427.144	109	23	32	54	NA	NA	NA
OVERALL	FAMILY_HISTORY	FIRST_DEGREE_PROSTATE_CANCER		ENSG00000143942	CHAC2	Adipose_Subcutaneous	1.3558	0.3703	0.000251	+++???	0.289	1615.2	413	108	153	152	NA	NA	NA
HIGH_BMI	FAMILY_HISTORY	FIRST_DEGREE_HEART_ATTACK		ENSG00000135502	SLC26A10	Adrenal_Gland	-2.4426	0.6678	0.0002545	---??	0.7867	644.449	168	40	70	58	NA	NA	NA
OVERALL	FAMILY_HISTORY	FIRST_DEGREE_ARTHRITIS		ENSG00000197728	RPS26	Vagina	-0.1995	0.0545	0.0002547	---?++	0.2176	3501.98	943	245	304	349	22	23	NA
OVERALL	FAMILY_HISTORY	FIRST_DEGREE_ARTHRITIS		ENSG00000197728	RPS26	DGN_Whole_Blood	-0.5668	0.1555	0.0002675	---?++	0.03823	3501.98	943	245	304	349	22	23	NA
LOW_BMI	FAMILY_HISTORY	FIRST_DEGREE_HIV		ENSG00000170430	MGMT	Muscle_Skeletal	1.2593	0.3458	0.0002705	+?+??	0.2712	130.6	33	17	NA	16	NA	NA	NA
LOW_BMI	FAMILY_HISTORY	SECOND_DEGREE_COLON_CANCER		ENSG00000119737	GPR75	Esophagus_Mucosa	-2.4126	0.6636	0.0002772	---??	0.3871	463.601	119	23	55	41	NA	NA	NA
OVERALL	FAMILY_HISTORY	THIRD_DEGREE_BREAST_CANCER		ENSG00000173421	CCDC36	Colon_Transverse	-1.078	0.2966	0.0002788	---???	0.3373	874.406	223	60	91	72	NA	NA	NA
MID_BMI	FAMILY_HISTORY	FIRST_DEGREE_ARTHRITIS		ENSG00000139531	SUOX	Brain_Cortex	0.5696	0.1568	0.00028	+++-?	0.8976	1684.81	449	134	148	157	NA	10	NA
OVERALL	FAMILY_HISTORY	FIRST_DEGREE_HIV		ENSG00000170430	MGMT	Pancreas	0.6762	0.1862	0.0002811	+++???	0.6337	653.117	166	62	14	90	NA	NA	NA
HIGH_BMI	FAMILY_HISTORY	FIRST_DEGREE_PROSTATE_CANCER		ENSG00000143942	CHAC2	Adipose_Subcutaneous	2.6781	0.7378	0.0002837	+++??	0.9538	365.77	93	33	26	34	NA	NA	NA
OVERALL	FAMILY_HISTORY	SECOND_DEGREE_OVARIAN_CANCER		ENSG00000001617	SEMA3F	Nerve_Tibial	-0.6635	0.183	0.0002884	---???	0.8002	823.601	209	55	66	88	NA	NA	NA
LOW_BMI	FAMILY_HISTORY	FIRST_DEGREE_HIV		ENSG00000170430	MGMT	Prostate	1.2597	0.3475	0.0002894	+?+??	0.331	130.6	33	17	NA	16	NA	NA	NA
OVERALL	FAMILY_HISTORY	FIRST_DEGREE_HIV		ENSG00000170430	MGMT	DGN_Whole_Blood	0.4458	0.123	0.0002907	+++???	0.6794	653.117	166	62	14	90	NA	NA	NA
OVERALL	FAMILY_HISTORY	FIRST_DEGREE_HIV		ENSG00000170430	MGMT	Cells_Transformed_fibroblasts	0.5654	0.1561	0.000291	+++???	0.4778	653.117	166	62	14	90	NA	NA	NA
HIGH_BMI	FAMILY_HISTORY	FIRST_DEGREE_DEPRESSION		ENSG00000170430	MGMT	Brain_Anterior_cingulate_cortex_BA24	0.9303	0.2568	0.0002923	?++??	0.2345	177.97	46	NA	26	20	NA	NA	NA
OVERALL	FAMILY_HISTORY	FIRST_DEGREE_ARTHRITIS		ENSG00000197728	RPS26	Testis	-0.1739	0.048	0.0002958	---?++	0.05652	3501.98	943	245	304	349	22	23	NA
MID_BMI	FAMILY_HISTORY	SECOND_DEGREE_OVARIAN_CANCER		ENSG00000173531	MST1	Brain_Hypothalamus	-1.6227	0.4486	0.0002976	---??	0.604	427.144	109	23	32	54	NA	NA	NA
LOW_BMI	FAMILY_HISTORY	FIRST_DEGREE_HEART_DISEASE		ENSG00000213719	CLIC1	Testis	0.555	0.1536	0.0003022	++++?	0.9405	1170.24	318	77	129	101	NA	11	NA
LOW_BMI	FAMILY_HISTORY	FIRST_DEGREE_LIPIDS		ENSG00000178252	WDR6	Adrenal_Gland	0.9465	0.2622	0.0003058	+++-+	0.04437	1088.65	297	47	135	89	16	10	NA
OVERALL	FAMILY_HISTORY	FIRST_DEGREE_HIV		ENSG00000170430	MGMT	Prostate	0.5207	0.1443	0.0003075	+++???	0.5098	653.117	166	62	14	90	NA	NA	NA
MID_BMI	FAMILY_HISTORY	SECOND_DEGREE_HYPERTENSION		ENSG00000172046	USP19	Minor_Salivary_Gland	-2.1207	0.5878	0.000309	---??	0.7269	1466.53	394	175	63	156	NA	NA	NA
HIGH_BMI	FAMILY_HISTORY	FIRST_DEGREE_GI		ENSG00000164078	MST1R	Colon_Sigmoid	-1.0152	0.2817	0.0003141	---??	0.5979	487.896	130	19	60	51	NA	NA	NA
OVERALL	FAMILY_HISTORY	THIRD_DEGREE_BREAST_CANCER		ENSG00000178252	WDR6	Esophagus_Muscularis	0.8427	0.234	0.0003159	+++???	0.2955	874.406	223	60	91	72	NA	NA	NA
OVERALL	FAMILY_HISTORY	FIRST_DEGREE_HYPERTENSION		ENSG00000177352	CCDC71	Brain_Frontal_Cortex_BA9	-0.2298	0.0639	0.0003198	------	0.7193	18251.2	7191	2428	1626	2748	252	119	18
LOW_BMI	FAMILY_HISTORY	FIRST_DEGREE_HIV		ENSG00000170430	MGMT	Esophagus_Gastroesophageal_Junction	2.091	0.5822	0.0003287	+?+??	0.1881	130.6	33	17	NA	16	NA	NA	NA
OVERALL	FAMILY_HISTORY	THIRD_DEGREE_BREAST_CANCER		ENSG00000177352	CCDC71	Brain_Hippocampus	1.2947	0.3607	0.0003314	+++???	0.5172	874.406	223	60	91	72	NA	NA	NA
OVERALL	FAMILY_HISTORY	FIRST_DEGREE_KIDNEY_FAILURE		ENSG00000108001	EBF3	Brain_Cerebellum	1.2144	0.3385	0.000333	+++???	0.7179	290.946	75	28	23	24	NA	NA	NA
OVERALL	FAMILY_HISTORY	FIRST_DEGREE_HIV		ENSG00000170430	MGMT	Nerve_Tibial	0.5949	0.1658	0.0003337	+++???	0.6215	653.117	166	62	14	90	NA	NA	NA
OVERALL	FAMILY_HISTORY	FIRST_DEGREE_ARTHRITIS		ENSG00000197728	RPS26	Artery_Coronary	-0.1798	0.0501	0.0003339	---?++	0.1312	3501.98	943	245	304	349	22	23	NA
OVERALL	FAMILY_HISTORY	FIRST_DEGREE_HYPERTENSION		ENSG00000178252	WDR6	Brain_Amygdala	-0.3109	0.0867	0.0003341	------	0.9219	18251.2	7191	2428	1626	2748	252	119	18
OVERALL	FAMILY_HISTORY	FIRST_DEGREE_ARTHRITIS		ENSG00000197728	RPS26	Colon_Sigmoid	-0.1719	0.0479	0.0003358	---?++	0.2015	3501.98	943	245	304	349	22	23	NA
OVERALL	FAMILY_HISTORY	FIRST_DEGREE_HYPERTENSION		ENSG00000177352	CCDC71	Brain_Cerebellar_Hemisphere	-0.1298	0.0362	0.0003391	------	0.627	18251.2	7191	2428	1626	2748	252	119	18
LOW_BMI	FAMILY_HISTORY	FIRST_DEGREE_HIV		ENSG00000170430	MGMT	Esophagus_Mucosa	1.5003	0.4188	0.0003403	+?+??	0.07895	130.6	33	17	NA	16	NA	NA	NA
HIGH_BMI	FAMILY_HISTORY	SECOND_DEGREE_OVARIAN_CANCER		ENSG00000213719	CLIC1	Brain_Hypothalamus	-1.398	0.3904	0.0003417	---??	0.8195	190.336	48	17	17	14	NA	NA	NA
MID_BMI	FAMILY_HISTORY	SECOND_DEGREE_OVARIAN_CANCER		ENSG00000164062	APEH	Adipose_Subcutaneous	-1.5612	0.4376	0.0003604	---??	0.7016	427.144	109	23	32	54	NA	NA	NA
LOW_BMI	FAMILY_HISTORY	FIRST_DEGREE_LIPIDS		ENSG00000213672	NCKIPSD	Heart_Atrial_Appendage	-0.4042	0.1134	0.0003643	-----	0.9789	1088.65	297	47	135	89	16	10	NA
LOW_BMI	FAMILY_HISTORY	FIRST_DEGREE_HIV		ENSG00000170430	MGMT	Esophagus_Muscularis	1.2413	0.3483	0.0003654	+?+??	0.3953	130.6	33	17	NA	16	NA	NA	NA
MID_BMI	FAMILY_HISTORY	SECOND_DEGREE_BREAST_CANCER		ENSG00000145029	NICN1	Small_Intestine_Terminal_Ileum	-1.5763	0.4426	0.0003685	---?-	0.5686	1959.77	518	131	208	166	13	NA	NA
MID_BMI	FAMILY_HISTORY	SECOND_DEGREE_OVARIAN_CANCER		ENSG00000164068	RNF123	Artery_Tibial	0.9518	0.2676	0.0003759	+++??	0.5536	427.144	109	23	32	54	NA	NA	NA
MID_BMI	FAMILY_HISTORY	FIRST_DEGREE_ALCOHOL_ABUSE		ENSG00000225697	SLC26A6	Pituitary	1.2247	0.3452	0.0003886	+++??	0.2496	285.904	73	22	19	32	NA	NA	NA
MID_BMI	FAMILY_HISTORY	FIRST_DEGREE_DIABETES		ENSG00000139531	SUOX	Brain_Cortex	-0.2533	0.0714	0.0003923	-----	0.4639	8957.74	3755	1202	704	1661	92	96	NA
MID_BMI	FAMILY_HISTORY	SECOND_DEGREE_OVARIAN_CANCER		ENSG00000233276	GPX1	Brain_Anterior_cingulate_cortex_BA24	1.2705	0.3584	0.0003924	+++??	0.6003	427.144	109	23	32	54	NA	NA	NA
HIGH_BMI	FAMILY_HISTORY	FIRST_DEGREE_OSTEOPOROSIS		ENSG00000001617	SEMA3F	Prostate	-3.9631	1.1223	0.0004138	?--??	0.9488	166.207	42	NA	25	17	NA	NA	NA
HIGH_BMI	FAMILY_HISTORY	FIRST_DEGREE_OSTEOPOROSIS		ENSG00000001617	SEMA3F	Brain_Putamen_basal_ganglia	-4.9631	1.4086	0.0004261	?--??	0.9729	166.207	42	NA	25	17	NA	NA	NA
LOW_BMI	FAMILY_HISTORY	FIRST_DEGREE_LIPIDS		ENSG00000213672	NCKIPSD	Brain_Amygdala	-0.5806	0.1648	0.0004278	---+-	0.4301	1088.65	297	47	135	89	16	10	NA
MID_BMI	FAMILY_HISTORY	FIRST_DEGREE_DIABETES		ENSG00000139531	SUOX	Colon_Sigmoid	-0.164	0.0466	0.0004354	-----	0.4737	8957.74	3755	1202	704	1661	92	96	NA
LOW_BMI	FAMILY_HISTORY	FIRST_DEGREE_HIV		ENSG00000170430	MGMT	Artery_Coronary	1.7697	0.5033	0.0004376	+?+??	0.111	130.6	33	17	NA	16	NA	NA	NA
LOW_BMI	FAMILY_HISTORY	FIRST_DEGREE_ARTHRITIS		ENSG00000139531	SUOX	Adipose_Subcutaneous	0.8225	0.234	0.0004394	+++??	0.1062	644.802	173	38	65	70	NA	NA	NA
LOW_BMI	FAMILY_HISTORY	FIRST_DEGREE_LIPIDS		ENSG00000213672	NCKIPSD	Colon_Sigmoid	-0.5879	0.1675	0.0004499	---+-	0.1936	1088.65	297	47	135	89	16	10	NA
HIGH_BMI	FAMILY_HISTORY	FIRST_DEGREE_LUNG_DISEASE		ENSG00000139531	SUOX	CMC_DLPFC	10.1789	2.9026	0.0004535	+++??	0.2373	392.715	100	24	45	31	NA	NA	NA
MID_BMI	FAMILY_HISTORY	FIRST_DEGREE_KIDNEY_FAILURE		ENSG00000108001	EBF3	Spleen	1.5681	0.4473	0.0004554	+++??	0.137	143.479	36	12	10	14	NA	NA	NA
LOW_BMI	FAMILY_HISTORY	FIRST_DEGREE_LIPIDS		ENSG00000213672	NCKIPSD	Brain_Cerebellar_Hemisphere	-0.4355	0.1244	0.0004637	-----	0.6874	1088.65	297	47	135	89	16	10	NA
MID_BMI	FAMILY_HISTORY	FIRST_DEGREE_LUNG_DISEASE		ENSG00000143942	CHAC2	CMC_DLPFC	6.2995	1.8024	0.0004739	+++??	0.4384	466.438	119	37	44	38	NA	NA	NA
LOW_BMI	FAMILY_HISTORY	SECOND_DEGREE_BREAST_CANCER		ENSG00000135502	SLC26A10	Adrenal_Gland	-2.0265	0.5803	0.0004791	---??	0.09999	915.37	245	56	122	67	NA	NA	NA
MID_BMI	FAMILY_HISTORY	FIRST_DEGREE_OTHER_CANCER		ENSG00000119737	GPR75	Muscle_Skeletal	2.6396	0.756	0.0004798	+++??	0.9748	277.973	71	18	31	22	NA	NA	NA
LOW_BMI	FAMILY_HISTORY	FIRST_DEGREE_LUNG_DISEASE		ENSG00000114268	PFKFB4	Skin_Not_Sun_Exposed_Suprapubic	-1.2766	0.3663	0.0004917	--+??	0.08684	244.68	65	13	29	23	NA	NA	NA
MID_BMI	FAMILY_HISTORY	SECOND_DEGREE_OVARIAN_CANCER		ENSG00000145029	NICN1	Artery_Tibial	-1.2419	0.3569	0.0005019	---??	0.7222	427.144	109	23	32	54	NA	NA	NA
HIGH_BMI	FAMILY_HISTORY	FIRST_DEGREE_OSTEOPOROSIS		ENSG00000114383	TUSC2	DGN_Whole_Blood	6.1141	1.7576	0.000504	?++??	0.931	166.207	42	NA	25	17	NA	NA	NA
MID_BMI	FAMILY_HISTORY	SECOND_DEGREE_OVARIAN_CANCER		ENSG00000164068	RNF123	Brain_Amygdala	0.8802	0.253	0.0005045	+++??	0.7494	427.144	109	23	32	54	NA	NA	NA
MID_BMI	FAMILY_HISTORY	FIRST_DEGREE_ARTHRITIS		ENSG00000197728	RPS26	Nerve_Tibial	-0.2272	0.0654	0.0005085	---+?	0.8402	1684.81	449	134	148	157	NA	10	NA
LOW_BMI	FAMILY_HISTORY	FIRST_DEGREE_DIABETES		ENSG00000197496	SLC2A10	Colon_Transverse	0.2575	0.0741	0.0005107	+-++-	0.4544	3801.46	1415	462	245	634	34	40	NA
MID_BMI	FAMILY_HISTORY	FIRST_DEGREE_GI		ENSG00000170430	MGMT	Brain_Anterior_cingulate_cortex_BA24	0.4022	0.1158	0.0005124	+++?+	0.6494	951.753	252	46	97	97	12	NA	NA
LOW_BMI	FAMILY_HISTORY	FIRST_DEGREE_LIPIDS		ENSG00000178252	WDR6	Brain_Substantia_nigra	1.4216	0.4096	0.0005199	+++-+	0.2066	1088.65	297	47	135	89	16	10	NA
LOW_BMI	FAMILY_HISTORY	FIRST_DEGREE_LIPIDS		ENSG00000213672	NCKIPSD	Prostate	-0.6807	0.1962	0.0005226	---+-	0.1319	1088.65	297	47	135	89	16	10	NA
LOW_BMI	FAMILY_HISTORY	FIRST_DEGREE_DIABETES		ENSG00000164062	APEH	Esophagus_Muscularis	-0.5551	0.1601	0.0005243	---++	0.2631	3801.46	1415	462	245	634	34	40	NA
LOW_BMI	FAMILY_HISTORY	FIRST_DEGREE_COLON_CANCER		ENSG00000162458	FBLIM1	Skin_Not_Sun_Exposed_Suprapubic	-3.1063	0.8962	0.0005277	---??	0.3274	402.735	106	24	48	34	NA	NA	NA
MID_BMI	FAMILY_HISTORY	FIRST_DEGREE_ASTHMA		ENSG00000184500	PROS1	Nerve_Tibial	-1.0124	0.2921	0.000529	---+-	0.247	2307.71	644	207	95	313	17	12	NA
HIGH_BMI	FAMILY_HISTORY	FIRST_DEGREE_COLON_CANCER		ENSG00000178977	LINC00324	Breast_Mammary_Tissue	1.5942	0.4605	0.0005362	+++??	0.6281	553.894	142	36	52	54	NA	NA	NA
LOW_BMI	FAMILY_HISTORY	FIRST_DEGREE_HIV		ENSG00000170430	MGMT	DGN_Whole_Blood	0.9765	0.2821	0.000538	+?+??	0.2169	130.6	33	17	NA	16	NA	NA	NA
LOW_BMI	FAMILY_HISTORY	FIRST_DEGREE_LIPIDS		ENSG00000178252	WDR6	CMC_DLPFC	0.9762	0.2826	0.0005505	+++-	0.1086	1031.34	297	47	135	89	16	10	NA
LOW_BMI	FAMILY_HISTORY	FIRST_DEGREE_HIV		ENSG00000170430	MGMT	Heart_Atrial_Appendage	1.3085	0.3791	0.0005578	+?+??	0.2088	130.6	33	17	NA	16	NA	NA	NA
HIGH_BMI	FAMILY_HISTORY	FIRST_DEGREE_LUNG_CANCER		ENSG00000178057	NDUFAF3	Esophagus_Muscularis	-1.4054	0.4096	0.0006018	---??	0.2113	415.262	108	25	55	28	NA	NA	NA
LOW_BMI	FAMILY_HISTORY	FIRST_DEGREE_LIPIDS		ENSG00000178252	WDR6	Spleen	0.7404	0.2166	0.0006317	+++-+	0.7923	1088.65	297	47	135	89	16	10	NA
LOW_BMI	FAMILY_HISTORY	FIRST_DEGREE_LIPIDS		ENSG00000178252	WDR6	Small_Intestine_Terminal_Ileum	0.6282	0.184	0.0006391	+++-+	0.2364	1088.65	297	47	135	89	16	10	NA
LOW_BMI	FAMILY_HISTORY	FIRST_DEGREE_LIPIDS		ENSG00000213672	NCKIPSD	Brain_Anterior_cingulate_cortex_BA24	-0.4233	0.124	0.0006422	---+-	0.9128	1088.65	297	47	135	89	16	10	NA
LOW_BMI	FAMILY_HISTORY	FIRST_DEGREE_LIPIDS		ENSG00000213672	NCKIPSD	Muscle_Skeletal	-0.6175	0.1811	0.0006494	---+-	0.1187	1088.65	297	47	135	89	16	10	NA
LOW_BMI	FAMILY_HISTORY	FIRST_DEGREE_LIPIDS		ENSG00000213672	NCKIPSD	Brain_Hippocampus	-0.5012	0.1472	0.0006623	---+-	0.7599	1088.65	297	47	135	89	16	10	NA
LOW_BMI	FAMILY_HISTORY	FIRST_DEGREE_LIPIDS		ENSG00000213672	NCKIPSD	Lung	-0.6087	0.1792	0.0006814	---+-	0.07272	1088.65	297	47	135	89	16	10	NA
LOW_BMI	FAMILY_HISTORY	FIRST_DEGREE_LIPIDS		ENSG00000178252	WDR6	Brain_Frontal_Cortex_BA9	0.72	0.2125	0.0007045	+++-+	0.2144	1088.65	297	47	135	89	16	10	NA
LOW_BMI	FAMILY_HISTORY	FIRST_DEGREE_LIPIDS		ENSG00000188315	C3orf62	DGN_Whole_Blood	-1.1584	0.3429	0.0007309	---+-	0.1221	1088.65	297	47	135	89	16	10	NA
LOW_BMI	FAMILY_HISTORY	FIRST_DEGREE_LIPIDS		ENSG00000178252	WDR6	Heart_Atrial_Appendage	0.4768	0.1413	0.000739	+++-+	0.1983	1088.65	297	47	135	89	16	10	NA
HIGH_BMI	FAMILY_HISTORY	FIRST_DEGREE_PROSTATE_CANCER		ENSG00000164068	RNF123	Uterus	-1.6618	0.4927	0.0007444	+--??	0.4207	365.77	93	33	26	34	NA	NA	NA
LOW_BMI	FAMILY_HISTORY	FIRST_DEGREE_LIPIDS		ENSG00000213672	NCKIPSD	Artery_Tibial	-0.5243	0.1555	0.0007464	---+-	0.1789	1088.65	297	47	135	89	16	10	NA
LOW_BMI	FAMILY_HISTORY	FIRST_DEGREE_LIPIDS		ENSG00000213672	NCKIPSD	Esophagus_Mucosa	-0.504	0.1501	0.0007858	---+-	0.1084	1088.65	297	47	135	89	16	10	NA
LOW_BMI	FAMILY_HISTORY	FIRST_DEGREE_HIV		ENSG00000170430	MGMT	Small_Intestine_Terminal_Ileum	1.8238	0.5436	0.000793	+?+??	0.04219	130.6	33	17	NA	16	NA	NA	NA
LOW_BMI	FAMILY_HISTORY	FIRST_DEGREE_LUNG_CANCER		ENSG00000172037	LAMB2	DGN_Whole_Blood	-1.2603	0.3759	0.0008007	---??	0.2619	283.661	72	21	29	22	NA	NA	NA
LOW_BMI	FAMILY_HISTORY	FIRST_DEGREE_LIPIDS		ENSG00000213672	NCKIPSD	DGN_Whole_Blood	-0.4208	0.1255	0.0008015	---+-	0.1348	1088.65	297	47	135	89	16	10	NA
