## Supplemental Table 17 for "The Phenome-wide Consequences of Anorexia Nervosa Genes"

### Sheet: Available_phenotypes
Group	Group_1	Trait	Phenotype_type
OBGYN	OBGYN	ABORTION	Categorical
OBGYN	OBGYN	CURRENT_PREGNANCY	Categorical
OBGYN	OBGYN	ECTOPIC	Categorical
OBGYN	OBGYN	GRAVIDA	Categorical
OBGYN	OBGYN	PARA	Categorical
OBGYN	OBGYN	PRETERM	Categorical
OBGYN	OBGYN	SPONTANEOUS_ABORTION	Categorical
OBGYN	OBGYN	TERM	Categorical
OBGYN	OBGYN	THERAPEUTIC_ABORTION	Categorical
OBGYN	OBGYN_COUNTS	ABORTION	Continuous
OBGYN	OBGYN_COUNTS	CURRENT_PREGNANCY	Continuous
OBGYN	OBGYN_COUNTS	ECTOPIC	Continuous
OBGYN	OBGYN_COUNTS	GRAVIDA	Continuous
OBGYN	OBGYN_COUNTS	PARA	Continuous
OBGYN	OBGYN_COUNTS	PRETERM	Continuous
OBGYN	OBGYN_COUNTS	SPONTANEOUS_ABORTION	Continuous
OBGYN	OBGYN_COUNTS	TERM	Continuous
OBGYN	OBGYN_COUNTS	THERAPEUTIC_ABORTION	Continuous

### Sheet: Categorical
Category	Phenotype	Phenotype_Measure	Other_Phenotype_Notes	ENSGID_Gene	Gene_Name	Tissue	Effect	SE	P	Direction	HetP	NEFF	Ncases_Total	N_AA	N_EA	N_HA	N_ESA	N_SAS	N_NA
LOW_BMI	OBGYN	PARA		ENSG00000135502	SLC26A10	Adipose_Subcutaneous	-1.8469	0.4333	2.025e-05	---?	0.0371	1110.95	419	134	69	216	NA	NA	NA
LOW_BMI	OBGYN	PRETERM		ENSG00000164068	RNF123	Vagina	-1.9526	0.483	5.282e-05	---?	0.178	353.755	96	39	13	44	NA	NA	NA
HIGH_BMI	OBGYN	PARA		ENSG00000183762	KREMEN1	Adipose_Subcutaneous	0.5192	0.1347	0.0001161	+++?	0.6993	1382.58	542	188	104	250	NA	NA	NA
MID_BMI	OBGYN	PRETERM		ENSG00000213719	CLIC1	Breast_Mammary_Tissue	2.2573	0.618	0.0002596	+++??	0.7654	854.008	232	79	44	109	NA	NA	NA
LOW_BMI	OBGYN	PRETERM		ENSG00000004534	RBM6	Brain_Caudate_basal_ganglia	0.9107	0.2695	0.0007272	+++?	0.2966	353.755	96	39	13	44	NA	NA	NA
OVERALL	OBGYN	TERM		ENSG00000173531	MST1	Stomach	-0.3011	0.0922	0.001088	-----	0.4666	5903.31	3092	972	624	1341	104	51	NA
OVERALL	OBGYN	PRETERM		ENSG00000213719	CLIC1	Adipose_Subcutaneous	1.9856	0.6146	0.001236	+++??	0.01594	1625.25	441	158	71	212	NA	NA	NA
MID_BMI	OBGYN	GRAVIDA		ENSG00000225697	SLC26A6	Brain_Hippocampus	-1.1027	0.3416	0.001246	+---+	0.405	2022.17	640	205	136	273	16	10	NA
LOW_BMI	OBGYN	PARA		ENSG00000135502	SLC26A10	Cells_Transformed_fibroblasts	1.3322	0.4171	0.001404	+++?	0.4416	1110.95	419	134	69	216	NA	NA	NA
LOW_BMI	OBGYN	TERM		ENSG00000197496	SLC2A10	Esophagus_Mucosa	-0.7813	0.2448	0.001417	-+--	0.2044	1313.19	679	212	153	287	17	10	NA
OVERALL	OBGYN	GRAVIDA		ENSG00000115239	ASB3	Prostate	-0.2651	0.0834	0.001482		0.7214	4035.79	1292	430	283	532	32	15	NA
LOW_BMI	OBGYN	PRETERM		ENSG00000004534	RBM6	Brain_Anterior_cingulate_cortex_BA24	0.8246	0.2615	0.001615	+++?	0.1599	353.755	96	39	13	44	NA	NA	NA
HIGH_BMI	OBGYN	THERAPEUTIC_ABORTION		ENSG00000162458	FBLIM1	Prostate	-2.0537	0.6615	0.001905	-+-?	0.2308	661.632	190	73	28	89	NA	NA	NA
OVERALL	OBGYN	ABORTION		ENSG00000001617	SEMA3F	Uterus	0.4531	0.1464	0.001972	-++++	0.6473	4638.01	1617	647	243	685	28	14	NA
MID_BMI	OBGYN	PRETERM		ENSG00000170430	MGMT	Heart_Atrial_Appendage	-0.445	0.1443	0.002048	---??	0.09459	854.008	232	79	44	109	NA	NA	NA
OVERALL	OBGYN	GRAVIDA		ENSG00000173531	MST1	Thyroid	-0.2788	0.0913	0.002277	-----	0.859	4035.79	1292	430	283	532	32	15	NA
LOW_BMI	OBGYN	PRETERM		ENSG00000004534	RBM6	Breast_Mammary_Tissue	0.6185	0.2032	0.002337	+++?	0.3692	353.755	96	39	13	44	NA	NA	NA
OVERALL	OBGYN	PRETERM		ENSG00000183396	TMEM89	Brain_Cerebellar_Hemisphere	0.8875	0.294	0.002537	+++??	0.2635	1625.25	441	158	71	212	NA	NA	NA
MID_BMI	OBGYN	PRETERM		ENSG00000170430	MGMT	Brain_Putamen_basal_ganglia	-0.8274	0.2746	0.002584	---??	0.6434	854.008	232	79	44	109	NA	NA	NA
HIGH_BMI	OBGYN	PRETERM		ENSG00000143942	CHAC2	Esophagus_Mucosa	3.1661	1.052	0.002615	+++?	0.755	416.501	113	40	14	59	NA	NA	NA
MID_BMI	OBGYN	PRETERM		ENSG00000213719	CLIC1	Adipose_Subcutaneous	2.5383	0.8437	0.002625	+++??	0.5962	854.008	232	79	44	109	NA	NA	NA
MID_BMI	OBGYN	TERM		ENSG00000115239	ASB3	Spleen	0.5862	0.1949	0.002636	+++-+	0.6363	3029.36	1596	493	333	685	55	30	NA
HIGH_BMI	OBGYN	THERAPEUTIC_ABORTION		ENSG00000239697	TNFSF12	Cells_Transformed_fibroblasts	-0.6965	0.2342	0.002936	---?	0.357	661.632	190	73	28	89	NA	NA	NA
OVERALL	OBGYN	GRAVIDA		ENSG00000173531	MST1	Adipose_Subcutaneous	-0.4385	0.1482	0.003079	-----	0.9216	4035.79	1292	430	283	532	32	15	NA
LOW_BMI	OBGYN	TERM		ENSG00000164068	RNF123	Spleen	-0.6878	0.2329	0.003149	----	0.6509	1313.19	679	212	153	287	17	10	NA
OVERALL	OBGYN	ECTOPIC		ENSG00000164068	RNF123	Colon_Transverse	-0.8473	0.2886	0.003325	---??	0.4952	498.404	128	67	12	49	NA	NA	NA
OVERALL	OBGYN	GRAVIDA		ENSG00000173531	MST1	Nerve_Tibial	-0.2562	0.0875	0.003394		0.6197	4035.79	1292	430	283	532	32	15	NA
MID_BMI	OBGYN	PRETERM		ENSG00000108001	EBF3	Brain_Cerebellum	-0.605	0.2069	0.00346	---??	0.5218	854.008	232	79	44	109	NA	NA	NA
HIGH_BMI	OBGYN	GRAVIDA		ENSG00000213719	CLIC1	Nerve_Tibial	-0.6355	0.2174	0.003471	----	0.3718	1072.45	346	122	70	143	11	NA	NA
MID_BMI	OBGYN	PRETERM		ENSG00000143942	CHAC2	Esophagus_Mucosa	-2.5375	0.8727	0.003643	---??	0.8918	854.008	232	79	44	109	NA	NA	NA
HIGH_BMI	OBGYN	PARA		ENSG00000183762	KREMEN1	Whole_Blood	-0.643	0.2225	0.003852	---?	0.9298	1305.36	542	188	104	250	NA	NA	NA
MID_BMI	OBGYN	PRETERM		ENSG00000170430	MGMT	Ovary	-0.5556	0.193	0.003998	---??	0.4797	854.008	232	79	44	109	NA	NA	NA
HIGH_BMI	OBGYN	ABORTION		ENSG00000001617	SEMA3F	Spleen	1.3144	0.4589	0.004182	+-++	0.2008	1236.27	439	177	56	196	10	NA	NA
OVERALL	OBGYN	ABORTION		ENSG00000003756	RBM5	Esophagus_Mucosa	0.7859	0.2756	0.004355	+++++	0.4741	4638.01	1617	647	243	685	28	14	NA
MID_BMI	OBGYN	CURRENT		ENSG00000213719	CLIC1	Whole_Blood	-2.3747	0.8335	0.004385	-----	0.6377	1972.85	630	185	157	241	24	23	NA
LOW_BMI	OBGYN	PRETERM		ENSG00000004534	RBM6	Stomach	0.6321	0.2221	0.00443	+++?	0.4833	353.755	96	39	13	44	NA	NA	NA
LOW_BMI	OBGYN	PARA		ENSG00000135502	SLC26A10	Nerve_Tibial	-0.8343	0.2933	0.004444	---?	0.01762	1110.95	419	134	69	216	NA	NA	NA
OVERALL	OBGYN	GRAVIDA		ENSG00000183396	TMEM89	Brain_Cerebellar_Hemisphere	-0.4639	0.1632	0.004471	-----	0.3611	4035.79	1292	430	283	532	32	15	NA
HIGH_BMI	OBGYN	PARA		ENSG00000183762	KREMEN1	CMC_DLPFC	1.6391	0.5795	0.00468	+++?	0.9324	1382.58	542	188	104	250	NA	NA	NA
LOW_BMI	OBGYN	ABORTION		ENSG00000173531	MST1	Pituitary	0.3322	0.1175	0.004713	+++?	0.7769	972.318	331	134	55	142	NA	NA	NA
LOW_BMI	OBGYN	TERM		ENSG00000164068	RNF123	Muscle_Skeletal	-0.682	0.2418	0.004792	----	0.1747	1313.19	679	212	153	287	17	10	NA
LOW_BMI	OBGYN	TERM		ENSG00000197496	SLC2A10	Colon_Transverse	-0.3992	0.1418	0.004874	-+--	0.1329	1313.19	679	212	153	287	17	10	NA
LOW_BMI	OBGYN	CURRENT		ENSG00000162458	FBLIM1	Artery_Coronary	0.7564	0.2687	0.004875	+++?	0.6853	936.776	309	92	79	138	NA	NA	NA
OVERALL	OBGYN	ECTOPIC		ENSG00000197496	SLC2A10	Small_Intestine_Terminal_Ileum	0.359	0.1276	0.004899	+++??	0.5978	498.404	128	67	12	49	NA	NA	NA
HIGH_BMI	OBGYN	CURRENT		ENSG00000115239	ASB3	Skin_Not_Sun_Exposed_Suprapubic	-1.8508	0.6586	0.004948	---+	0.6455	984.963	310	99	49	147	15	NA	NA
LOW_BMI	OBGYN	CURRENT		ENSG00000183762	KREMEN1	Nerve_Tibial	1.868	0.6654	0.004996	+++?	0.8254	936.776	309	92	79	138	NA	NA	NA
MID_BMI	OBGYN	PRETERM		ENSG00000139531	SUOX	Pituitary	0.4541	0.162	0.005068	+++??	0.7985	854.008	232	79	44	109	NA	NA	NA
HIGH_BMI	OBGYN	PRETERM		ENSG00000139531	SUOX	Artery_Coronary	2.4885	0.8902	0.005181	+++?	0.7467	416.501	113	40	14	59	NA	NA	NA
LOW_BMI	OBGYN	PRETERM		ENSG00000178252	WDR6	Brain_Anterior_cingulate_cortex_BA24	2.7569	0.9862	0.005182	+++?	0.1685	353.755	96	39	13	44	NA	NA	NA
HIGH_BMI	OBGYN	CURRENT		ENSG00000184500	PROS1	Cells_Transformed_fibroblasts	-0.9923	0.3555	0.005246	-+-+	0.4072	984.963	310	99	49	147	15	NA	NA
LOW_BMI	OBGYN	PRETERM		ENSG00000004534	RBM6	Pituitary	0.6652	0.2387	0.005324	+++?	0.3533	353.755	96	39	13	44	NA	NA	NA
MID_BMI	OBGYN	CURRENT		ENSG00000164078	MST1R	Lung	0.7408	0.2663	0.005399	++++-	0.4737	1972.85	630	185	157	241	24	23	NA
OVERALL	OBGYN	PRETERM		ENSG00000213719	CLIC1	Breast_Mammary_Tissue	1.2479	0.45	0.005553	+++??	0.0953	1625.25	441	158	71	212	NA	NA	NA
LOW_BMI	OBGYN	PRETERM		ENSG00000004534	RBM6	Nerve_Tibial	0.6017	0.218	0.005773	+++?	0.3029	353.755	96	39	13	44	NA	NA	NA
LOW_BMI	OBGYN	PRETERM		ENSG00000004534	RBM6	Cells_Transformed_fibroblasts	0.5861	0.2125	0.005818	+++?	0.4726	353.755	96	39	13	44	NA	NA	NA
LOW_BMI	OBGYN	PRETERM		ENSG00000164062	APEH	Adrenal_Gland	-2.2075	0.8006	0.005827	---?	0.1071	353.755	96	39	13	44	NA	NA	NA
LOW_BMI	OBGYN	TERM		ENSG00000164078	MST1R	Thyroid	-0.7152	0.2596	0.005872	----	0.9465	1313.19	679	212	153	287	17	10	NA
LOW_BMI	OBGYN	PRETERM		ENSG00000004534	RBM6	Adrenal_Gland	0.7971	0.29	0.005992	+++?	0.2692	353.755	96	39	13	44	NA	NA	NA
LOW_BMI	OBGYN	PRETERM		ENSG00000004534	RBM6	Brain_Hippocampus	1.0175	0.3709	0.006077	+++?	0.4506	353.755	96	39	13	44	NA	NA	NA
LOW_BMI	OBGYN	PRETERM		ENSG00000004534	RBM6	Artery_Tibial	0.5804	0.2116	0.006081	+++?	0.3662	353.755	96	39	13	44	NA	NA	NA
LOW_BMI	OBGYN	ABORTION		ENSG00000170430	MGMT	Brain_Amygdala	0.4152	0.1514	0.006108	+++?	0.9462	972.318	331	134	55	142	NA	NA	NA

### Sheet: Counts
Category	Phenotype	Phenotype_Measure	Other_Phenotype_Notes	ENSGID_Gene	Gene_Name	Tissue	Effect	SE	P	Direction	HetP	NEFF	Ncases_Total	N_AA	N_EA	N_HA	N_ESA	N_SAS	N_NA
HIGH_BMI	OBGYN_COUNTS	PRETERM		ENSG00000213719	CLIC1	Adipose_Subcutaneous	0.6687	0.1182	1.545e-08	+++++	0.1378		1559	515	302	680	45	17
HIGH_BMI	OBGYN_COUNTS	PRETERM		ENSG00000172037	LAMB2	Adipose_Subcutaneous	-0.3498	0.0745	2.683e-06	-----	0.002078		1559	515	302	680	45	17
OVERALL	OBGYN_COUNTS	TERM		ENSG00000173531	MST1	Thyroid	-0.1606	0.0386	3.188e-05	---+-+	0.05947		5950	1914	1223	2565	154	79	15
LOW_BMI	OBGYN_COUNTS	PRETERM		ENSG00000164068	RNF123	Vagina	-0.1528	0.0374	4.364e-05	---+-	0.437		1329	432	296	558	29	14
OVERALL	OBGYN_COUNTS	TERM		ENSG00000115239	ASB3	Spleen	0.2757	0.0687	5.959e-05	+++-++	0.2633		5950	1914	1223	2565	154	79	15
MID_BMI	OBGYN_COUNTS	TERM		ENSG00000115239	ASB3	Spleen	0.3818	0.0961	7.087e-05	+++++	0.8201		3048	967	625	1328	80	48
LOW_BMI	OBGYN_COUNTS	ECTOPIC		ENSG00000119737	GPR75	CMC_DLPFC	-0.84	0.2161	0.0001014	---??	0.1368		1329	432	296	558	29	14
LOW_BMI	OBGYN_COUNTS	THERAPEUTIC_ABORTION		ENSG00000135502	SLC26A10	Liver	-0.0695	0.0181	0.0001267	+-+--	0.07957		1329	432	296	558	29	14
HIGH_BMI	OBGYN_COUNTS	TERM		ENSG00000173531	MST1	Stomach	-0.3531	0.0943	0.0001803	---+-	0.5538		1559	515	302	680	45	17
LOW_BMI	OBGYN_COUNTS	TERM		ENSG00000173531	MST1	Thyroid	-0.3042	0.0816	0.0001931	-----	0.4031		1329	432	296	558	29	14
OVERALL	OBGYN_COUNTS	TERM		ENSG00000173531	MST1	Stomach	-0.1653	0.0456	0.0002857	---+--	0.1602		5950	1914	1223	2565	154	79	15
LOW_BMI	OBGYN_COUNTS	PRETERM		ENSG00000004534	RBM6	Brain_Caudate_basal_ganglia	0.0739	0.0208	0.0003817	+++-+	0.6931		1329	432	296	558	29	14
LOW_BMI	OBGYN_COUNTS	PRETERM		ENSG00000164078	MST1R	Liver	-0.1468	0.0414	0.0003928	---+-	0.3128		1329	432	296	558	29	14
OVERALL	OBGYN_COUNTS	TERM		ENSG00000173531	MST1	Esophagus_Muscularis	-0.5722	0.1614	0.0003937	---+-+	0.01364		5950	1914	1223	2565	154	79	15
OVERALL	OBGYN_COUNTS	ECTOPIC		ENSG00000183762	KREMEN1	Cells_Transformed_fibroblasts	-0.0262	0.0074	0.0003945	+--?--	0.3689		5950	1914	1223	2565	154	79	15
HIGH_BMI	OBGYN_COUNTS	ECTOPIC		ENSG00000239697	TNFSF12	Nerve_Tibial	0.0458	0.0132	0.0005391	+++?+	0.6277		1559	515	302	680	45	17
HIGH_BMI	OBGYN_COUNTS	TERM		ENSG00000173531	MST1	Adipose_Subcutaneous	-0.4476	0.1295	0.0005486	---++	0.1176		1559	515	302	680	45	17
LOW_BMI	OBGYN_COUNTS	TERM		ENSG00000164068	RNF123	Spleen	-0.3882	0.1129	0.0005884	---+-	0.1826		1329	432	296	558	29	14
HIGH_BMI	OBGYN_COUNTS	TERM		ENSG00000164062	APEH	Skin_Sun_Exposed_Lower_leg	-0.598	0.1749	0.0006272	---+-	0.08766		1559	515	302	680	45	17
OVERALL	OBGYN_COUNTS	TERM		ENSG00000164062	APEH	Skin_Sun_Exposed_Lower_leg	-0.2934	0.086	0.0006464	---+--	0.006516		5950	1914	1223	2565	154	79	15
LOW_BMI	OBGYN_COUNTS	PARA		ENSG00000135502	SLC26A10	Adipose_Subcutaneous	-0.3227	0.0957	0.0007491	---+-	0.2275		1329	432	296	558	29	14
OVERALL	OBGYN_COUNTS	TERM		ENSG00000164062	APEH	Esophagus_Mucosa	-0.1598	0.0482	0.0009178	---+-+	0.1107		5950	1914	1223	2565	154	79	15
LOW_BMI	OBGYN_COUNTS	TERM		ENSG00000164068	RNF123	Adipose_Subcutaneous	-0.2287	0.0694	0.0009876	---+-	0.389		1329	432	296	558	29	14
HIGH_BMI	OBGYN_COUNTS	TERM		ENSG00000173531	MST1	Adrenal_Gland	-0.3736	0.1072	0.0004891---++		0.5363		1559	515	302	680	45	17
LOW_BMI	OBGYN_COUNTS	ECTOPIC		ENSG00000177352	CCDC71	Artery_Coronary	-0.0617	0.0185	0.0008458---??		0.2192		1329	432	296	558	29	14
OVERALL	OBGYN_COUNTS	PRETERM		ENSG00000213719	CLIC1	Adipose_Subcutaneous	0.3053	0.0662	4.054e-06+++-++		0.1279		5950	1914	1223	2565	154	79	15
OVERALL	OBGYN_COUNTS	TERM		ENSG00000173531	MST1	Adipose_Subcutaneous	-0.2459	0.0627	8.844e-05---+-+		0.006151		5950	1914	1223	2565	154	79	15
